# Emergence in late 2020 of multiple lineages of SARS-CoV-2 Spike protein variants affecting amino acid position 677

**DOI:** 10.1101/2021.02.12.21251658

**Authors:** Emma B. Hodcroft, Daryl B. Domman, Daniel J. Snyder, Kasopefoluwa Y. Oguntuyo, Maarten Van Diest, Kenneth H. Densmore, Kurt C. Schwalm, Jon Femling, Jennifer L. Carroll, Rona S. Scott, Martha M. Whyte, Michael W. Edwards, Noah C. Hull, Christopher G. Kevil, John A. Vanchiere, Benhur Lee, Darrell L. Dinwiddie, Vaughn S. Cooper, Jeremy P. Kamil

**Affiliations:** Institute of Social and Preventive Medicine, University of Bern, Switzerland; University of New Mexico Health Sciences Center, Albuquerque, NM, USA; Microbial Genome Sequencing Center, LLC, Pittsburgh, PA, USA; Icahn Mt Sinai School of Medicine, New York, New York. USA; Louisiana State University Health Sciences Center, Shreveport, Shreveport, LA, USA; Louisiana Department of Health. Minden, LA, USA; New Mexico Department of Health, Albuquerque, NM, USA; Wyoming Public Health Laboratory, Cheyenne, WY, USA; University of Pittsburgh, School of Medicine, Pittsburgh, PA, USA

## Abstract

The severe acute respiratory syndrome coronavirus 2 (SARS-CoV-2) spike protein (S) plays critical roles in host cell entry. Non-synonymous substitutions affecting S are not uncommon and have become fixed in a number of SARS-CoV-2 lineages. A subset of such mutations enable escape from neutralizing antibodies or are thought to enhance transmission through mechanisms such as increased affinity for the cell entry receptor, angiotensin-converting enzyme 2 (ACE2). Independent genomic surveillance programs based in New Mexico and Louisiana contemporaneously detected the rapid rise of numerous clade 20G (lineage B.1.2) infections carrying a Q677P substitution in S. The variant was first detected in the US on October 23, yet between 01 Dec 2020 and 19 Jan 2021 it rose to represent 27.8% and 11.3% of all SARS-CoV-2 genomes sequenced from Louisiana and New Mexico, respectively. Q677P cases have been detected predominantly in the south central and southwest United States; as of 03 Feb 2021, GISAID data show 499 viral sequences of this variant from the USA. Phylogenetic analyses revealed the independent evolution and spread of at least six distinct Q677H sub-lineages, with first collection dates ranging from mid-August to late November 2020. Four 677H clades from clade 20G (B.1.2), 20A (B.1.234), and 20B (B.1.1.220, and B.1.1.222) each contain roughly 100 or fewer sequenced cases, while a distinct pair of clade 20G clusters are represented by 754 and 298 cases, respectively. Although sampling bias and founder effects may have contributed to the rise of S:677 polymorphic variants, the proximity of this position to the polybasic cleavage site at the S1/S2 boundary are consistent with its potential functional relevance during cell entry, suggesting parallel evolution of a trait that may confer an advantage in spread or transmission. Taken together, our findings demonstrate simultaneous convergent evolution, thus providing an impetus to further evaluate S:677 polymorphisms for effects on proteolytic processing, cell tropism, and transmissibility.
