## Supplemental Table 2 U.S. GISAID entries used in study, by author for "Emergence in late 2020 of multiple lineages of SARS-CoV-2 Spike protein variants affecting amino acid position 677"

Author	n (strains)	publication title	journal	publication URL	strains
Sarah Schmedes et al	22	unknown	unknown	unknown	USA/FL-BPHL-1664/2020,USA/FL-BPHL-2146/2020,USA/FL-BPHL-2534/2020,USA/FL-BPHL-2454/2020,USA/FL-BPHL-2170/2020,USA/FL-BPHL-2186/2020,USA/FL-BPHL-1594/2020,USA/FL-BPHL-2581/2020,USA/FL-BPHL-2613/2020,USA/FL-BPHL-2822/2020,USA/FL-BPHL-2823/2020,USA/FL-BPHL-2825/2020,USA/FL-BPHL-2619/2020,USA/FL-BPHL-2715/2020,USA/FL-BPHL-2616/2020,USA/FL-BPHL-2815/2020,USA/FL-BPHL-2814/2020,USA/FL-BPHL-2458/2020,USA…
Deborah A. Nickerson et al	45	unknown	unknown	unknown	USA/WA-S2417/2020,USA/WA-S2399/2020,USA/WA-S2424/2020,USA/WA-S2418/2020,USA/WA-S2500/2020,USA/WA-S2452/2020,USA/WA-S2664/2020,USA/WA-S2497/2020,USA/WA-S2560/2020,USA/WA-S3837/2021,USA/WA-S3989/2021,USA/WA-S2592/2020,USA/WA-S3248/2020,USA/WA-S3076/2020,USA/WA-S3779/2021,USA/WA-S3621/2020,USA/WA-S3620/2020,USA/WA-S3750/2020,USA/WA-S3764/2020,USA/WA-S3556/2021,USA/WA-S3564/2021,USA/WA-S3921/2021,USA…
P. Hemarajata et al. et al	10	unknown	unknown	unknown	USA/CA-LACPHL-AF00280/2021,USA/CA-LACPHL-AF00132/2020,USA/CA-LACPHL-AF00134/2020,USA/CA-LACPHL-AF00117/2021,USA/CA-LACPHL-AF00118/2021,USA/CA-LACPHL-AF00159/2021,USA/CA-LACPHL-AF00049/2020,USA/CA-LACPHL-AF00157/2021,USA/CA-LACPHL-AF00173/2021,USA/CA-LACPHL-AF00116/2021
Tara Alpert et al	7	unknown	unknown	unknown	USA/CT-Yale-S220/2021,USA/CT-Yale-643/2020,USA/CT-Yale-645/2020,USA/CT-Yale-644/2020,USA/CT-Yale-642/2020,USA/CT-Yale-S048/2021,USA/CT-Yale-S126/2021
Jack Dorman et al	2	unknown	unknown	unknown	USA/IN-PU-82386/2021,USA/IN-PU-93595/2020
Peter W. Cook et al	180	unknown	unknown	unknown	USA/CA-CDC-STM-A100388/2021,USA/NE-CDC-LC0004745/2021,USA/IN-CDC-STM-A100406/2021,USA/TX-CDC-LC0005250/2021,USA/TX-CDC-LC0004432/2021,USA/TX-CDC-LC00000123/2020,USA/AZ-CDC-LC0005253/2021,USA/TX-CDC-LC0004382/2021,USA/MA-CDC-STM-384/2021,USA/MA-CDC-LC00002988/2020,USA/NJ-CDC-LC0004372/2021,USA/NJ-CDC-LC0003432/2021,USA/CT-CDC-STM-A100453/2021,USA/TX-CDC-LC0003075/2021,USA/CA-CDC-STM-A100331/2021,U…
Jade Wang et al	49	unknown	unknown	unknown	USA/NY-NYCPHL-001044/2020,USA/NY-NYCPHL-001071/2020,USA/NY-NYCPHL-001563/2020,USA/NY-NYCPHL-001444/2020,USA/NY-NYCPHL-001470/2020,USA/NY-NYCPHL-001592/2020,USA/NY-NYCPHL-001522/2020,USA/NY-NYCPHL-001135/2020,USA/NY-NYCPHL-002003/2020,USA/NY-NYCPHL-001478/2020,USA/NY-NYCPHL-001873/2020,USA/NY-NYCPHL-001771/2020,USA/NY-NYCPHL-001812/2020,USA/NY-NYCPHL-001938/2020,USA/NY-NYCPHL-001695/2020,USA/NY-NY…
Gai et al et al	11	unknown	unknown	unknown	USA/CA-CHLA-PLM15576410/2020,USA/CA-CHLA-PLM94151982/2020,USA/CA-CHLA-PLM78502662/2020,USA/CA-CHLA-PLM13206707/2020,USA/CA-CHLA-PLM95329786/2020,USA/CA-CHLA-PLM26509492/2020,USA/CA-CHLA-PLM52453720/2020,USA/CA-CHLA-PLM87213925/2020,USA/CA-CHLA-PLM03242140/2020,USA/CA-CHLA-PLM21494482/2020,USA/CA-CHLA-PLM07635073/2020
Stacia Wyman et al	5	unknown	unknown	unknown	USA/CA-IGI-2402/2020,USA/CA-IGI-2733/2021,USA/CA-IGI-0244/2020,USA/CA-IGI-0255/2020,USA/CA-IGI-2815/2021
Ana S. Gonzalez-Reiche et al	7	unknown	unknown	unknown	USA/NY-MSHSPSP-PV19649/2020,USA/NY-MSHSPSP-PV17662/2020,USA/NY-MSHSPSP-PV17658/2020,USA/NY-MSHSPSP-PV17656/2020,USA/NY-MSHSPSP-PV17632/2020,USA/NY-MSHSPSP-PV17929/2020,USA/NY-MSHSPSP-PV21212/2020
SEARCH Alliance San Diego with Tracy Basler et al	25	unknown	unknown	unknown	USA/CA-ALSR-4427/2020,USA/CA-ALSR-4300/2020,USA/CA-ALSR-4292/2020,USA/CA-ALSR-4449/2020,USA/CA-ALSR-4453/2020,USA/CA-ALSR-3647/2020,USA/CA-ALSR-3716/2020,USA/CA-ALSR-3653/2020,USA/CA-ALSR-4519/2020,USA/CA-ALSR-4527/2020,USA/CA-ALSR-4528/2020,USA/CA-ALSR-4314/2020,USA/CA-ALSR-4279/2020,USA/CA-ALSR-4307/2020,USA/CA-ALSR-4297/2020,USA/CA-ALSR-4835/2020,USA/CA-ALSR-4728/2020,USA/CA-SEARCH-5521/2020,U…
Blankenship HM et al	46	unknown	unknown	unknown	USA/MI-MDHHS-SC22840/2020,USA/MI-MDHHS-SC22685/2020,USA/MI-MDHHS-SC23036/2020,USA/MI-MDHHS-SC23089/2020,USA/MI-MDHHS-SC23088/2020,USA/MI-MDHHS-SC23140/2020,USA/MI-MDHHS-SC22725/2020,USA/MI-MDHHS-SC22937/2020,USA/MI-MDHHS-SC22641/2020,USA/MI-MDHHS-SC23094/2020,USA/MI-MDHHS-SC22721/2020,USA/MI-MDHHS-SC22722/2020,USA/MI-MDHHS-SC23037/2020,USA/MI-MDHHS-SC22423/2020,USA/MI-MDHHS-SC22413/2020,USA/MI-MD…
D'eldra Malone et al	21	unknown	unknown	unknown	USA/NM-DOH-2020631248/2020,USA/NMDOH-2021018906/2021,USA/NMDOH-2021016382/2021,USA/NM-DOH-2020616912/2020,USA/NMDOH-2021016961/2021,USA/NM-DOH-2020632323/2020,USA/NMDOH-2021018591/2021,USA/NMDOH-2021018900/2021,USA/NM-DOH-2020616766/2020,USA/NM-DOH-2020616750/2020,USA/NMDOH-2021016991/2021,USA/NMDOH-2021017306/2021,USA/NM-DOH-2020617192/2020,USA/NM-DOH-2020642984/2020,USA/NM-DOH-2020631590/2020,U…
Rosenthal et al	74	unknown	unknown	unknown	USA/CA-QDX-4086/2021,USA/CA-QDX-4073/2021,USA/CA-QDX-3828/2021,USA/MA-QDX-3986/2021,USA/MA-QDX-2924/2021,USA/MA-QDX-3220/2021,USA/CA-QDX-3750/2021,USA/CA-QDX-4287/2021,USA/MA-QDX-3924/2021,USA/MA-QDX-3120/2021,USA/MA-QDX-3224/2021,USA/MA-QDX-4083/2021,USA/MA-QDX-2959/2021,USA/MA-QDX-3179/2021,USA/MA-QDX-2927/2021,USA/MA-QDX-3135/2021,USA/ME-QDX-3084/2021,USA/FL-QDX-3505/2020,USA/NH-QDX-3832/2021,…
Kirsten St. George et al	98	unknown	unknown	unknown	USA/NY-Wadsworth-286666-01/2020,USA/NY-Wadsworth-293198-01/2020,USA/NY-Wadsworth-289941-01/2020,USA/NY-Wadsworth-289942-01/2020,USA/NY-Wadsworth-21001462-01/2021,USA/NY-Wadsworth-21006147-01/2021,USA/NY-Wadsworth-21006743-01/2021,USA/NY-Wadsworth-21006709-01/2020,USA/NY-Wadsworth-21000048-01/2020,USA/NY-Wadsworth-292248-01/2020,USA/NY-Wadsworth-21004838-01/2020,USA/NY-Wadsworth-21000061-01/2020,U…
Yan Li et al B	6	unknown	unknown	unknown	USA/AZ-CDC-IR9M-5323/2020,USA/TN-CDC-MN2I-6925/2020,USA/TN-CDC-MN00-6910/2020,USA/TN-CDC-MN0U-6915/2020,USA/TN-CDC-MN36-6929/2020,USA/AZ-CDC-IR9G-6615/2020
S. Wesley Long et al A	73	unknown	unknown	unknown	USA/TX-HMH-MCoV-19108/2020,USA/TX-HMH-MCoV-15599/2020,USA/TX-HMH-MCoV-19756/2020,USA/TX-HMH-MCoV-14478/2020,USA/TX-HMH-MCoV-19541/2020,USA/TX-HMH-MCoV-16139/2020,USA/TX-HMH-4553/2020,USA/TX-HMH-MCoV-19206/2020,USA/TX-HMH-MCoV-19518/2020,USA/TX-HMH-MCoV-14161/2020,USA/TX-HMH-MCoV-15077/2020,USA/TX-HMH-MCoV-14061/2020,USA/TX-HMH-MCoV-19723/2020,USA/TX-HMH-MCoV-18592/2020,USA/TX-HMH-MCoV-17949/2020,…
Anthony Fries et al	8	unknown	unknown	unknown	USA/NM-USAFSAM-S472/2020,USA/NE-USAFSAM-S702/2020,USA/OK-USAFSAM-S659/2020,USA/LA-USAFSAM-S728/2020,USA/GA-USAFSAM-S723/2020,USA/FL-USAFSAM-S682/2020,USA/SC-USAFSAM-S732/2020,USA/CO-USAFSAM-S696/2020
Ellie Johnson et al	36	unknown	unknown	unknown	USA/NM-DOH-2021029730/2021,USA/NM-DOH-2021018419/2021,USA/NM-DOH-2021020836/2021,USA/NM-DOH-2021029880/2021,USA/NM-DOH-2021003222/2021,USA/NM-DOH-2021021200/2021,USA/NM-DOH-2021028458/2021,USA/NM-DOH-2021021230/2021,USA/NM-DOH-2021001784/2021,USA/NM-DOH-2021027520/2021,USA/NM-DOH-2021029654/2021,USA/NM-DOH-2021027436/2021,USA/NM-DOH-2020651018/2020,USA/NM-DOH-2021029874/2021,USA/NM-DOH-2020648620…
Daryl Domman et al	35	unknown	unknown	unknown	USA/NM-UNM-01781/2021,USA/NM-UNM-01795/2021,USA/NM-UNM-EDB00128/2021,USA/NM-UNM-01763/2021,USA/NM-UNM-EDB00108/2021,USA/NM-UNM-EDB00127/2021,USA/NM-UNM-01707/2021,USA/NM-UNM-01701/2021,USA/NM-UNM-01762/2021,USA/NM-UNM-01756/2021,USA/NM-UNM-01753/2021,USA/NM-UNM-01748/2021,USA/NM-UNM-01816/2021,USA/NM-UNM-EDB00118/2021,USA/NM-UNM-EDB00130/2021,USA/NM-UNM-EDB00121/2021,USA/NM-UNM-EDB00146/2021,USA/…
Laura Bankers et al	1	unknown	unknown	unknown	USA/CO-CDPHE-2100014301/2020
Valesano et al	58	unknown	unknown	unknown	USA/MI-UM-10036849862/2020,USA/MI-UM-10037885014/2021,USA/MI-UM-10035745470/2020,USA/MI-UM-10035692136/2020,USA/MI-UM-10035681864/2020,USA/MI-UM-10038036627/2021,USA/MI-UM-10038052572/2021,USA/MI-UM-10037677342/2021,USA/MI-UM-10036941109/2020,USA/MI-UM-10037907571/2021,USA/MI-UM-10037830607/2021,USA/MI-UM-10037697399/2021,USA/MI-UM-10037696486/2021,USA/MI-UM-10037816122/2021,USA/MI-UM-10037798767…
Brendan Larsen et al	1	unknown	unknown	unknown	USA/AZ-WL-CVG00128/2020
Pamela O'Brien et al	1	unknown	unknown	unknown	USA/HI-H200692/2020
Noah Hull et al	43	unknown	unknown	unknown	USA/WY-WPHL-21007733/2021,USA/WY-WPHL-21004608/2021,USA/WY-WPHL-21003710/2021,USA/WY-WPHL-20162212/2020,USA/WY-WPHL-21001476/2021,USA/WY-WPHL-21001099/2021,USA/WY-WPHL-21003295/2021,USA/WY-WPHL-21007147/2021,USA/WY-WPHL-21000860/2021,USA/WY-WPHL-21000858/2021,USA/WY-WPHL-21006954/2021,USA/WY-WPHL-21001119/2021,USA/WY-WPHL-21002794/2021,USA/WY-WPHL-21001155/2021,USA/WY-WPHL-21008104/2021,USA/WY-WP…
Jolene Bowers et al 7 unknown unknown unknown USA/AZ-TG707050/2020,USA/AZ-TG511855/2020,USA/AZ-TG707096/2021,USA/AZ-TG707069/2020,USA/AZ-TG707634/2021,USA/AZ-TG707641/2021,USA/AZ-TG705114/2021 Alexandra Lorentz et al 44 unknown unknown unknown USA/MN-MDH-2485/2021,USA/MN-MDH-2322/2021,USA/MN-MDH-2269/2020,USA/MN-MDH-2266/2020,USA/MN-MDH-2125/2020,USA/MN-MDH-2262/2020,USA/MN-MDH-2424/2020,USA/MN-M…
