## Supplemental Table 4 International GISAID entries used in study, by author for "Emergence in late 2020 of multiple lineages of SARS-CoV-2 Spike protein variants affecting amino acid position 677"

Author	n (strains)	publication title	journal	publication URL	strains
María de Toro et al	3	unknown	unknown	unknown	Spain/RI-IBV-005934/2020,Spain/RI-IBV-98002371/2020,Spain/RI-IBV-99010970/2020
Sarah Schmedes et al	22	unknown	unknown	unknown	USA/FL-BPHL-1664/2020,USA/FL-BPHL-2146/2020,USA/FL-BPHL-2534/2020,USA/FL-BPHL-2454/2020,USA/FL-BPHL-2170/2020,USA/FL-BPHL-2186/2020,USA/FL-BPHL-1594/2020,USA/FL-BPHL-2581/2020,USA/FL-BPHL-2613/2020,USA/FL-BPHL-2822/2020,USA/FL-BPHL-2823/2020,USA/FL-BPHL-2825/2020,USA/FL-BPHL-2619/2020,USA/FL-BPHL-2715/2020,USA/FL-BPHL-2616/2020,USA/FL-BPHL-2815/2020,USA/FL-BPHL-2814/2020,USA/FL-BPHL-2458/2020,USA…
Deborah A. Nickerson et al	45	unknown	unknown	unknown	USA/WA-S2417/2020,USA/WA-S2399/2020,USA/WA-S2424/2020,USA/WA-S2418/2020,USA/WA-S2500/2020,USA/WA-S2452/2020,USA/WA-S2664/2020,USA/WA-S2497/2020,USA/WA-S2560/2020,USA/WA-S3837/2021,USA/WA-S3989/2021,USA/WA-S2592/2020,USA/WA-S3248/2020,USA/WA-S3076/2020,USA/WA-S3779/2021,USA/WA-S3621/2020,USA/WA-S3620/2020,USA/WA-S3750/2020,USA/WA-S3764/2020,USA/WA-S3556/2021,USA/WA-S3564/2021,USA/WA-S3921/2021,USA…
Caly L. et al A	2	Tracking the COVID-19 pandemic in Australia using genomics	unknown	https://dx.doi.org/10.1101/2020.05.12.20099929	Australia/VIC701/2020,Australia/VIC218/2020
Fatma Bayrakdar et al	1	unknown	unknown	unknown	Turkey/HSGM-1549/2021
Marion Barbet et al	12	unknown	unknown	unknown	Mayotte/IPP00602/2021,Mayotte/IPP00931/2021,Mayotte/IPP00885/2021,Mayotte/IPP01033/2021,Mayotte/IPP00973/2021,Mayotte/IPP00891/2021,Mayotte/IPP00892/2021,Mayotte/IPP00858/2021,Mayotte/IPP00884/2021,Mayotte/IPP00936/2021,France/IDF-IPP00820/2021,France/IDF-IPP00811/2021
Sam Haldenby et al A	1	Preliminary analysis of SARS-CoV-2 importation & establishment of UK transmission lineages	unknown	https://virological.org/t/preliminary-analysis-of-sars-cov-2-importation-establishment-of-uk-transmission-lineages/507	England/LIVE-9F060/2020
Catherine Moore et al A	2	Preliminary analysis of SARS-CoV-2 importation & establishment of UK transmission lineages	unknown	https://virological.org/t/preliminary-analysis-of-sars-cov-2-importation-establishment-of-uk-transmission-lineages/507	Wales/PHWC-26F52/2020,Wales/PHWC-2B4A9/2020
Pallavali Roja Rani et al	2	unknown	unknown	unknown	India/AP-CS0942/2020,India/AP-CS0865/2020
Potdar V et al	10	unknown	unknown	unknown	India/MH-NIV-QC-797/2020,India/MH-NIV-7830/2020,India/MH-NIV-7832/2020,India/MH-NIV-176352/2020,India/MH-NIV-206956/2020,India/MH-NIV-QC-1844/2020,India/MH-NIV-QC-1848/2020,India/MH-NIV-11687/2020,India/MH-NIV-229912/2020,India/MH-NIV-QC-1444/2020
Manish Pattani et al	1	Genomic variations in SARS-CoV-2 genomes from Gujarat: Underlying role of variants in disease epidemiology	unknown	https://www.biorxiv.org/content/10.1101/2020.07.10.197095v1	India/GJ-GBRC98/2020
Hatem et al	25	unknown	unknown	unknown	Egypt/CCHE57357-P-26/2020,Egypt/CCHE57357-A-80/2020,Egypt/CCHE57357-A-27/2020,Egypt/CCHE57357-A-52/2020,Egypt/CCHE57357-A-06/2020,Egypt/CCHE57357-A-15/2020,Egypt/CCHE57357-A-90/2020,Egypt/CCHE57357-A-44/2020,Egypt/CCHE57357-A-23/2020,Egypt/CCHE57357-A-63/2020,Egypt/CCHE57357-A-62/2020,Egypt/CCHE57357-P-33/2020,Egypt/CCHE57357-A-31/2020,Egypt/CCHE57357-A-01/2020,Egypt/CCHE57357-A-19/2020,Egypt/CCH…
Conall McCaughey et al A	2	Preliminary analysis of SARS-CoV-2 importation & establishment of UK transmission lineages	unknown	https://virological.org/t/preliminary-analysis-of-sars-cov-2-importation-establishment-of-uk-transmission-lineages/507	NorthernIreland/NIRE-FAA0B/2020,NorthernIreland/NIRE-FAE87/2020
Maximilian Damagnez et al	6	unknown	unknown	unknown	Germany/NW-HHU-58/2020,Germany/NW-HHU-349/2020,Germany/NW-HHU-422/2020,Germany/NW-HHU-401/2020,Germany/NW-HHU-385/2020,Germany/NW-HHU-495/2020
Tze Minn Mak et al	15	unknown	unknown	unknown	Singapore/118/2021,Singapore/97/2021,Singapore/105/2021,Singapore/1120/2020,Singapore/29/2021,Singapore/31/2021,Singapore/1510/2020,Singapore/1488/2020,Singapore/6/2021,Singapore/1520/2020,Singapore/1521/2020,Singapore/100/2021,Singapore/101/2021,Singapore/1423/2020,Singapore/1420/2020
Zarna Patel et al	1	unknown	unknown	unknown	India/GJ-GBRC233b/2020
Oluniyi P.E. et al et al	4	unknown	unknown	unknown	Nigeria/CV625/2021,Nigeria/CV616/2021,Nigeria/FC-CV562/2020,Nigeria/FC-CV543/2020
Roquebert B et al	1	unknown	unknown	unknown	France/IDF-CERBAHC-0056/2021
Caly L. et al B	5	unknown	unknown	unknown	Australia/VIC18114/2021,Australia/VIC18010/2020,Australia/VIC18147/2021,Australia/VIC2124/2020,Australia/VIC2640/2020
Harper VanSteenhouse et al	155	unknown	unknown	unknown	England/QEUH-E948CF/2021,England/QEUH-E93C6A/2021,England/QEUH-E93AAC/2021,England/QEUH-E93A7F/2021,England/QEUH-F5D76A/2021,England/QEUH-C64CFB/2020,England/QEUH-E4ADF6/2021,England/QEUH-F895A7/2021,England/QEUH-10F8545/2021,England/QEUH-EF38DD/2021,England/QEUH-109C1C7/2021,England/QEUH-109C1D6/2021,England/QEUH-E4D546/2021,England/QEUH-E97343/2021,England/QEUH-CC9975/2020,England/QEUH-10F85DC/…
Jacquelyn Wynn et al	72	unknown	unknown	unknown	England/ALDP-1121ADA/2021,England/ALDP-FA3756/2021,England/ALDP-10E1E08/2021,England/ALDP-10E1E44/2021,England/ALDP-101B096/2021,England/ALDP-FB91F5/2021,England/ALDP-F82447/2021,England/ALDP-F823A4/2021,England/ALDP-1091C85/2021,England/ALDP-10926C2/2021,England/ALDP-10901E1/2021,England/ALDP-1090275/2021,England/ALDP-FB8B25/2021,England/ALDP-10648B4/2021,England/ALDP-100E8F8/2021,England/ALDP-E…
P. Hemarajata et al. et al	10	unknown	unknown	unknown	USA/CA-LACPHL-AF00280/2021,USA/CA-LACPHL-AF00132/2020,USA/CA-LACPHL-AF00134/2020,USA/CA-LACPHL-AF00117/2021,USA/CA-LACPHL-AF00118/2021,USA/CA-LACPHL-AF00159/2021,USA/CA-LACPHL-AF00049/2020,USA/CA-LACPHL-AF00157/2021,USA/CA-LACPHL-AF00173/2021,USA/CA-LACPHL-AF00116/2021
The Lighthouse Lab in Milton Keynes et al	47	unknown	unknown	unknown	England/MILK-10CF2C8/2021,England/MILK-CA47FE/2020,England/MILK-DAD606/2020,England/MILK-10CF1E9/2021,Wales/MILK-D2DA5D/2020,England/MILK-C53A13/2020,England/MILK-EB65EE/2021,England/MILK-D2DA4E/2020,England/MILK-E06C62/2020,England/MILK-69AE56/2020,England/MILK-A7A2B6/2020,England/MILK-9714BA/2020,England/MILK-974D34/2020,England/MILK-1050332/2021,England/MILK-A7A1AA/2020,England/MILK-80A675/202…
Tara Alpert et al	7	unknown	unknown	unknown	USA/CT-Yale-S220/2021,USA/CT-Yale-643/2020,USA/CT-Yale-645/2020,USA/CT-Yale-644/2020,USA/CT-Yale-642/2020,USA/CT-Yale-S048/2021,USA/CT-Yale-S126/2021
Jack Dorman et al	2	unknown	unknown	unknown	USA/IN-PU-82386/2021,USA/IN-PU-93595/2020
Rob Howes et al	38	unknown	unknown	unknown	England/CAMC-C769B3/2020,England/CAMC-10FAC3F/2021,England/CAMC-10FAB6F/2021,England/CAMC-106E5E0/2021,England/CAMC-101CBFE/2021,England/CAMC-CB8988/2020,England/CAMC-101D058/2021,England/CAMC-101CFA7/2021,England/CAMC-ED7E82/2021,England/CAMC-11050F8/2021,England/CAMC-C984E7/2020,England/CAMC-C984F6/2020,England/CAMC-F007C0/2021,England/CAMC-10A2DBB/2021,England/CAMC-A64D54/2020,England/CAMC-CB2…
Danish Covid-19 Genome Consortium et al	339	unknown	unknown	unknown	Denmark/DCGC-31254/2021,Denmark/DCGC-11357/2020,Denmark/DCGC-22537/2020,Denmark/DCGC-24132/2020,Denmark/DCGC-12370/2020,Denmark/DCGC-15891/2020,Denmark/DCGC-27370/2020,Denmark/DCGC-25119/2020,Denmark/DCGC-26454/2021,Denmark/DCGC-27932/2020,Denmark/DCGC-18546/2020,Denmark/DCGC-25476/2021,Denmark/DCGC-22414/2020,Denmark/DCGC-27259/2020,Denmark/DCGC-24731/2020,Denmark/DCGC-23721/2020,Denmark/DCGC-21…
Sergi Castellano et al	4	unknown	unknown	unknown	England/LOND-12DEC99/2021,England/LOND-12DE0D9/2021,England/LOND-12717E2/2021,England/QEUH-9AEDF5/2020
Peter W. Cook et al	180	unknown	unknown	unknown	USA/CA-CDC-STM-A100388/2021,USA/NE-CDC-LC0004745/2021,USA/IN-CDC-STM-A100406/2021,USA/TX-CDC-LC0005250/2021,USA/TX-CDC-LC0004432/2021,USA/TX-CDC-LC00000123/2020,USA/AZ-CDC-LC0005253/2021,USA/TX-CDC-LC0004382/2021,USA/MA-CDC-STM-384/2021,USA/MA-CDC-LC00002988/2020,USA/NJ-CDC-LC0004372/2021,USA/NJ-CDC-LC0003432/2021,USA/CT-CDC-STM-A100453/2021,USA/TX-CDC-LC0003075/2021,USA/CA-CDC-STM-A100331/2021,U…
Jade Wang et al	49	unknown	unknown	unknown	USA/NY-NYCPHL-001044/2020,USA/NY-NYCPHL-001071/2020,USA/NY-NYCPHL-001563/2020,USA/NY-NYCPHL-001444/2020,USA/NY-NYCPHL-001470/2020,USA/NY-NYCPHL-001592/2020,USA/NY-NYCPHL-001522/2020,USA/NY-NYCPHL-001135/2020,USA/NY-NYCPHL-002003/2020,USA/NY-NYCPHL-001478/2020,USA/NY-NYCPHL-001873/2020,USA/NY-NYCPHL-001771/2020,USA/NY-NYCPHL-001812/2020,USA/NY-NYCPHL-001938/2020,USA/NY-NYCPHL-001695/2020,USA/NY-NY…
Andrey Komissarov et al A	4	unknown	unknown	unknown	Russia/SPE-RII-MH13216S/2020,Russia/RYA-RII-MH9318S/2020,Russia/KHM-RII-MH2930S/2020,Russia/AST-RII-MH4155S/2020
Ana da Silva Filipe et al A	8	unknown	unknown	unknown	Scotland/CVR4851/2020,Scotland/CVR3742/2020,Scotland/CVR3733/2020,Scotland/CVR3739/2020,Scotland/CVR3880/2020,Scotland/CVR3908/2020,Scotland/CVR5794/2020,Scotland/CVR5801/2020
Anna-Malin Linde et al	9	unknown	unknown	unknown	Sweden/20-08933/2020,Sweden/20-22151/2020,Sweden/20-52588/2020,Sweden/20-52742/2020,Sweden/21-50174/2020,Sweden/20-08991/2020,Sweden/20-08990/2020,Sweden/20-08992/2020,Sweden/20-08985/2020
Gai et al et al	11	unknown	unknown	unknown	USA/CA-CHLA-PLM15576410/2020,USA/CA-CHLA-PLM94151982/2020,USA/CA-CHLA-PLM78502662/2020,USA/CA-CHLA-PLM13206707/2020,USA/CA-CHLA-PLM95329786/2020,USA/CA-CHLA-PLM26509492/2020,USA/CA-CHLA-PLM52453720/2020,USA/CA-CHLA-PLM87213925/2020,USA/CA-CHLA-PLM03242140/2020,USA/CA-CHLA-PLM21494482/2020,USA/CA-CHLA-PLM07635073/2020
Stacia Wyman et al	5	unknown	unknown	unknown	USA/CA-IGI-2402/2020,USA/CA-IGI-2733/2021,USA/CA-IGI-0244/2020,USA/CA-IGI-0255/2020,USA/CA-IGI-2815/2021
Ana S. Gonzalez-Reiche et al	7	unknown	unknown	unknown	USA/NY-MSHSPSP-PV19649/2020,USA/NY-MSHSPSP-PV17662/2020,USA/NY-MSHSPSP-PV17658/2020,USA/NY-MSHSPSP-PV17656/2020,USA/NY-MSHSPSP-PV17632/2020,USA/NY-MSHSPSP-PV17929/2020,USA/NY-MSHSPSP-PV21212/2020
Claudia Wong-Arambula et al	2	unknown	unknown	unknown	Mexico/GRO-InDRE_146/2020,Mexico/AGS-InDRE_151/2020
SEARCH Alliance San Diego with Tracy Basler et al	25	unknown	unknown	unknown	USA/CA-ALSR-4427/2020,USA/CA-ALSR-4300/2020,USA/CA-ALSR-4292/2020,USA/CA-ALSR-4449/2020,USA/CA-ALSR-4453/2020,USA/CA-ALSR-3647/2020,USA/CA-ALSR-3716/2020,USA/CA-ALSR-3653/2020,USA/CA-ALSR-4519/2020,USA/CA-ALSR-4527/2020,USA/CA-ALSR-4528/2020,USA/CA-ALSR-4314/2020,USA/CA-ALSR-4279/2020,USA/CA-ALSR-4307/2020,USA/CA-ALSR-4297/2020,USA/CA-ALSR-4835/2020,USA/CA-ALSR-4728/2020,USA/CA-SEARCH-5521/2020,U…
Blankenship HM et al	46	unknown	unknown	unknown	USA/MI-MDHHS-SC22840/2020,USA/MI-MDHHS-SC22685/2020,USA/MI-MDHHS-SC23036/2020,USA/MI-MDHHS-SC23089/2020,USA/MI-MDHHS-SC23088/2020,USA/MI-MDHHS-SC23140/2020,USA/MI-MDHHS-SC22725/2020,USA/MI-MDHHS-SC22937/2020,USA/MI-MDHHS-SC22641/2020,USA/MI-MDHHS-SC23094/2020,USA/MI-MDHHS-SC22721/2020,USA/MI-MDHHS-SC22722/2020,USA/MI-MDHHS-SC23037/2020,USA/MI-MDHHS-SC22423/2020,USA/MI-MDHHS-SC22413/2020,USA/MI-MD…
D'eldra Malone et al	21	unknown	unknown	unknown	USA/NM-DOH-2020631248/2020,USA/NMDOH-2021018906/2021,USA/NMDOH-2021016382/2021,USA/NM-DOH-2020616912/2020,USA/NMDOH-2021016961/2021,USA/NM-DOH-2020632323/2020,USA/NMDOH-2021018591/2021,USA/NMDOH-2021018900/2021,USA/NM-DOH-2020616766/2020,USA/NM-DOH-2020616750/2020,USA/NMDOH-2021016991/2021,USA/NMDOH-2021017306/2021,USA/NM-DOH-2020617192/2020,USA/NM-DOH-2020642984/2020,USA/NM-DOH-2020631590/2020,U…
Rosenthal et al	74	unknown	unknown	unknown	USA/CA-QDX-4086/2021,USA/CA-QDX-4073/2021,USA/CA-QDX-3828/2021,USA/MA-QDX-3986/2021,USA/MA-QDX-2924/2021,USA/MA-QDX-3220/2021,USA/CA-QDX-3750/2021,USA/CA-QDX-4287/2021,USA/MA-QDX-3924/2021,USA/MA-QDX-3120/2021,USA/MA-QDX-3224/2021,USA/MA-QDX-4083/2021,USA/MA-QDX-2959/2021,USA/MA-QDX-3179/2021,USA/MA-QDX-2927/2021,USA/MA-QDX-3135/2021,USA/ME-QDX-3084/2021,USA/FL-QDX-3505/2020,USA/NH-QDX-3832/2021,…
Kirsten St. George et al	98	unknown	unknown	unknown	USA/NY-Wadsworth-286666-01/2020,USA/NY-Wadsworth-293198-01/2020,USA/NY-Wadsworth-289941-01/2020,USA/NY-Wadsworth-289942-01/2020,USA/NY-Wadsworth-21001462-01/2021,USA/NY-Wadsworth-21006147-01/2021,USA/NY-Wadsworth-21006743-01/2021,USA/NY-Wadsworth-21006709-01/2020,USA/NY-Wadsworth-21000048-01/2020,USA/NY-Wadsworth-292248-01/2020,USA/NY-Wadsworth-21004838-01/2020,USA/NY-Wadsworth-21000061-01/2020,U…
Yan Li et al B	6	unknown	unknown	unknown	USA/AZ-CDC-IR9M-5323/2020,USA/TN-CDC-MN2I-6925/2020,USA/TN-CDC-MN00-6910/2020,USA/TN-CDC-MN0U-6915/2020,USA/TN-CDC-MN36-6929/2020,USA/AZ-CDC-IR9G-6615/2020
S. Wesley Long et al A	73	unknown	unknown	unknown	USA/TX-HMH-MCoV-19108/2020,USA/TX-HMH-MCoV-15599/2020,USA/TX-HMH-MCoV-19756/2020,USA/TX-HMH-MCoV-14478/2020,USA/TX-HMH-MCoV-19541/2020,USA/TX-HMH-MCoV-16139/2020,USA/TX-HMH-4553/2020,USA/TX-HMH-MCoV-19206/2020,USA/TX-HMH-MCoV-19518/2020,USA/TX-HMH-MCoV-14161/2020,USA/TX-HMH-MCoV-15077/2020,USA/TX-HMH-MCoV-14061/2020,USA/TX-HMH-MCoV-19723/2020,USA/TX-HMH-MCoV-18592/2020,USA/TX-HMH-MCoV-17949/2020,…
Anthony Fries et al	8	unknown	unknown	unknown	USA/NM-USAFSAM-S472/2020,USA/NE-USAFSAM-S702/2020,USA/OK-USAFSAM-S659/2020,USA/LA-USAFSAM-S728/2020,USA/GA-USAFSAM-S723/2020,USA/FL-USAFSAM-S682/2020,USA/SC-USAFSAM-S732/2020,USA/CO-USAFSAM-S696/2020
Ellie Johnson et al	36	unknown	unknown	unknown	USA/NM-DOH-2021029730/2021,USA/NM-DOH-2021018419/2021,USA/NM-DOH-2021020836/2021,USA/NM-DOH-2021029880/2021,USA/NM-DOH-2021003222/2021,USA/NM-DOH-2021021200/2021,USA/NM-DOH-2021028458/2021,USA/NM-DOH-2021021230/2021,USA/NM-DOH-2021001784/2021,USA/NM-DOH-2021027520/2021,USA/NM-DOH-2021029654/2021,USA/NM-DOH-2021027436/2021,USA/NM-DOH-2020651018/2020,USA/NM-DOH-2021029874/2021,USA/NM-DOH-2020648620…
Daryl Domman et al	35	unknown	unknown	unknown	USA/NM-UNM-01781/2021,USA/NM-UNM-01795/2021,USA/NM-UNM-EDB00128/2021,USA/NM-UNM-01763/2021,USA/NM-UNM-EDB00108/2021,USA/NM-UNM-EDB00127/2021,USA/NM-UNM-01707/2021,USA/NM-UNM-01701/2021,USA/NM-UNM-01762/2021,USA/NM-UNM-01756/2021,USA/NM-UNM-01753/2021,USA/NM-UNM-01748/2021,USA/NM-UNM-01816/2021,USA/NM-UNM-EDB00118/2021,USA/NM-UNM-EDB00130/2021,USA/NM-UNM-EDB00121/2021,USA/NM-UNM-EDB00146/2021,USA/…
Laura Bankers et al	1	unknown	unknown	unknown	USA/CO-CDPHE-2100014301/2020
Valesano et al	58	unknown	unknown	unknown	USA/MI-UM-10036849862/2020,USA/MI-UM-10037885014/2021,USA/MI-UM-10035745470/2020,USA/MI-UM-10035692136/2020,USA/MI-UM-10035681864/2020,USA/MI-UM-10038036627/2021,USA/MI-UM-10038052572/2021,USA/MI-UM-10037677342/2021,USA/MI-UM-10036941109/2020,USA/MI-UM-10037907571/2021,USA/MI-UM-10037830607/2021,USA/MI-UM-10037697399/2021,USA/MI-UM-10037696486/2021,USA/MI-UM-10037816122/2021,USA/MI-UM-10037798767…
Brendan Larsen et al	1	unknown	unknown	unknown	USA/AZ-WL-CVG00128/2020
Pamela O'Brien et al	1	unknown	unknown	unknown	USA/HI-H200692/2020
Noah Hull et al	43	unknown	unknown	unknown	USA/WY-WPHL-21007733/2021,USA/WY-WPHL-21004608/2021,USA/WY-WPHL-21003710/2021,USA/WY-WPHL-20162212/2020,USA/WY-WPHL-21001476/2021,USA/WY-WPHL-21001099/2021,USA/WY-WPHL-21003295/2021,USA/WY-WPHL-21007147/2021,USA/WY-WPHL-21000860/2021,USA/WY-WPHL-21000858/2021,USA/WY-WPHL-21006954/2021,USA/WY-WPHL-21001119/2021,USA/WY-WPHL-21002794/2021,USA/WY-WPHL-21001155/2021,USA/WY-WPHL-21008104/2021,USA/WY-WP…
Jolene Bowers et al 7 unknown unknown unknown USA/AZ-TG707050/2020,USA/AZ-TG511855/2020,USA/AZ-TG707096/2021,USA/AZ-TG707069/2020,USA/AZ-TG707634/2021,USA/AZ-TG707641/2021,USA/AZ-TG705114/2021 Alexandra Lorentz et al 44 unknown unknown unknown USA/MN-MDH-2485/2021,USA/MN-MDH-2322/2021,USA/MN-MDH-2269/2020,USA/MN-MDH-2266/2020,USA/MN-MDH-2125/2020,USA/MN-MDH-2262/2020,USA/MN-MDH-2424/2020,USA/MN-M…
