## Supplemental Table 6 All GISAID entries used in study, by author for "Emergence in late 2020 of multiple lineages of SARS-CoV-2 Spike protein variants affecting amino acid position 677"

Author	n (strains)	publication title	journal	publication URL	strains
Baowen Du et al	15	unknown	unknown	unknown	Sichuan/SC-PHCC1-026/2020,Sichuan/SC-WCH4-290/2020,Sichuan/SC-NJ-089/2020,Sichuan/SC-WCH3-259/2020,Sichuan/SC-NJ-095/2020,Sichuan/SC-YB-085/2020,Sichuan/SC-WCH4-285/2020,Wuhan/HB-WH5-240/2020,Wuhan/HB-WH5-239/2020,Wuhan/HB-WH4-198/2020,Sichuan/SC-WCH4-286/2020,Wuhan/HB-WH2-167/2020,Wuhan/HB-WH1-135/2020,Wuhan/HB-WH2-160/2020,Wuhan/HB-WH3-176/2020
Fan et al	5	unknown	unknown	unknown	Wuhan/IME-WH01/2019,Wuhan/IME-WH03/2019,Wuhan/IME-WH05/2019,Wuhan/IME-WH04/2019,Wuhan/IME-WH02/2019
Ying Tao et al A	3	First 12 patients with coronavirus disease 2019 (COVID-19) in the United States	unknown	https://dx.doi.org/10.1101/2020.03.09.20032896	USA/AZ1/2020,USA/CA-CDC-5/2020,USA/IL1/2020
Eden J-S et al	6	Revealing COVID-19 transmission in Australia by SARS-CoV-2 genome sequencing and agent-based modeling	unknown	https://www.nature.com/articles/s41591-020-1000-7	Australia/NSW04/2020,Australia/NSW01/2020,Australia/NSW03/2020,Australia/NSW05/2020,Australia/NSW06/2020,Australia/NSW07/2020
Yan Li et al A	1	First 12 patients with coronavirus disease 2019 (COVID-19) in the United States	unknown	https://dx.doi.org/10.1101/2020.03.09.20032896	USA/IL2/2020
Anna Uehara et al	2	First 12 patients with coronavirus disease 2019 (COVID-19) in the United States	unknown	https://dx.doi.org/10.1101/2020.03.09.20032896	USA/CA-CDC-1/2020,USA/CA2/2020
Monica Galiano et al	3	Preliminary analysis of SARS-CoV-2 importation & establishment of UK transmission lineages	unknown	https://virological.org/t/preliminary-analysis-of-sars-cov-2-importation-establishment-of-uk-transmission-lineages/507	England/01/2020,England/02/2020,England/200990006/2020
Mee et al	1	unknown	unknown	unknown	England/2/2020
Danilo Franco et al	3	Early transmission dynamics, spread, and genomic characterization of SARS-CoV-2 in Panama.	unknown	https://www.medrxiv.org/content/10.1101/2020.07.31.20160929v1	Panama/328723/2020,Panama/328719/2020,Panama/328941/2020
Iglesias-Caballero et al	4	unknown	unknown	unknown	Spain/MD-ISCIII-201091/2020,Spain/AN-ISCIII-201613/2020,Spain/AN-ISCIII-2013676/2020,Spain/AN-ISCIII-2013675/2020
Maria Dolores Ocete et al	1	Phylodynamics of SARS-CoV-2 transmission in Spain	unknown	https://dx.doi.org/10.1101/2020.04.20.050039	Spain/VC-FISABIO-5/2020
Ndongo Dia et al	22	unknown	unknown	unknown	Senegal/136/2020,Senegal/618/2020,Senegal/1351/2020,Senegal/306/2020,Senegal/64771/2020,Senegal/5766/2020,Senegal/6934/2020,Senegal/5785/2020,Senegal/70440/2020,Senegal/62874/2020,Senegal/57503/2020,Senegal/64766/2020,Senegal/70427/2020,Senegal/70339/2020,Senegal/9615/2020,Senegal/68303/2020,Senegal/55752/2020,Senegal/65601/2020,Senegal/68550/2020,Senegal/65030/2020,Senegal/611/2020,Senegal/003/2…
David Navarro et al	1	unknown	unknown	unknown	Spain/VC-FISABIO-54/2020
María de Toro et al	3	unknown	unknown	unknown	Spain/RI-IBV-005934/2020,Spain/RI-IBV-98002371/2020,Spain/RI-IBV-99010970/2020
Silvia Hernáez Crespo et al	5	unknown	unknown	unknown	Spain/PV-IBV-000692/2020,Spain/PV-IBV-000860/2020,Spain/PV-IBV-001539/2020,Spain/PV-IBV-001594/2020,Spain/PV-IBV-001467/2020
Neta Zuckerman et al	25	unknown	unknown	unknown	Israel/CVL-n1999/2020,Israel/CVL-n2971/2020,Israel/CVL-498ngs/2020,Israel/CVL-289ngs/2020,Israel/CVL-530ngs/2020,Israel/CVL-112ngs/2020,Israel/CVL-164-ngs/2020,Israel/CVL-107-ngs/2020,Israel/CVL-973ngs/2020,Israel/CVL-45517/2020,Israel/CVL-166-ngs/2020,Israel/CVL-897ngs/2020,Israel/CVL-890ngs/2020,Israel/CVL-851ngs/2020,Israel/CVL-n1541/2020,Israel/CVL-45201/2020,Israel/CVL-330ngs/2020,Israel/CVL…
Paula Ruiz-Hueso et al	1	unknown	unknown	unknown	Spain/VC-FISABIO-34/2020
Dorota Kujawa et al	1	unknown	unknown	unknown	Poland/Wro-02/2020
Gustavo Cilla et al	3	unknown	unknown	unknown	Spain/PV-IBV-000935/2020,Spain/PV-IBV-000942/2020,Spain/PV-IBV-98007655/2020
Abdaliyev Askar et al	7	unknown	unknown	unknown	Kazakhstan/7341/2020,Kazakhstan/17920/2020,Kazakhstan/16183/2020,Kazakhstan/18287/2020,Kazakhstan/18148/2020,Kazakhstan/22001/2020,Kazakhstan/22044/2020
Alexandr Shevtsov et al	1	unknown	unknown	unknown	Kazakhstan/16173/2020
Huang et al	1	unknown	unknown	unknown	Guangzhou/IQTC04/2020
Caly L. et al A	28	Tracking the COVID-19 pandemic in Australia using genomics	unknown	https://dx.doi.org/10.1101/2020.05.12.20099929	Australia/VIC13/2020,Australia/VIC701/2020,Australia/VIC20/2020,Australia/VIC139/2020,Australia/VIC229/2020,Australia/VIC336/2020,Australia/VIC847/2020,Australia/VIC741/2020,Australia/VIC07/2020,Australia/VIC14/2020,Australia/VIC02/2020,Australia/VIC03/2020,Australia/VIC1059/2020,Australia/VIC70/2020,Australia/VIC218/2020,Australia/VIC42/2020,Australia/VIC1016/2020,Australia/VIC869/2020,Australia…
Queen et al A	1	Isolation and characterization of SARS-CoV-2 from the first US COVID-19 patient	unknown	https://dx.doi.org/10.1101/2020.03.02.972935	USA/WA1/2020
Sarah Schmedes et al	24	unknown	unknown	unknown	USA/FL-BPHL-1664/2020,USA/FL-BPHL-2146/2020,USA/FL-BPHL-2534/2020,USA/FL-BPHL-2454/2020,USA/FL-BPHL-2170/2020,USA/FL-BPHL-2186/2020,USA/FL-BPHL-1594/2020,USA/FL-BPHL-0811/2020,USA/FL-BPHL-2581/2020,USA/FL-BPHL-2613/2020,USA/FL-BPHL-2822/2020,USA/FL-BPHL-2823/2020,USA/FL-BPHL-2825/2020,USA/FL-BPHL-2619/2020,USA/FL-BPHL-2715/2020,USA/FL-BPHL-2616/2020,USA/FL-BPHL-2586/2020,USA/FL-BPHL-2815/2020,USA…
Deborah A. Nickerson et al	59	unknown	unknown	unknown	USA/WA-S1792/2020,USA/WA-S2523/2020,USA/WA-S2590/2020,USA/WA-S2562/2020,USA/WA-S2540/2020,USA/WA-S2417/2020,USA/WA-S2399/2020,USA/WA-S2424/2020,USA/WA-S2418/2020,USA/WA-S2500/2020,USA/WA-S2452/2020,USA/WA-S2664/2020,USA/WA-S2497/2020,USA/WA-S2560/2020,USA/WA-S3854/2021,USA/WA-S3837/2021,USA/WA-S3989/2021,USA/WA-S2496/2020,USA/WA-S2627/2020,USA/WA-S2592/2020,USA/WA-S2693/2020,USA/WA-S2705/2020,USA…
Pavitra Roychoudhury et al A	1	Cryptic transmission of SARS-CoV-2 in Washington State	unknown	https://doi.dx.org/10.1101/2020.04.02.20051417	USA/WA4-UW2/2020
Chu etl al et al	10	Cryptic transmission of SARS-CoV-2 in Washington State	unknown	https://doi.dx.org/10.1101/2020.04.02.20051417	USA/WA-S43/2020,USA/WA-S105/2020,USA/WA-S99/2020,USA/WA-S101/2020,USA/WA-S102/2020,USA/WA-S108/2020,USA/WA-S98/2020,USA/WA-S92/2020,USA/WA-S46/2020,USA/WA-S100/2020
Chu et al et al A	1	Cryptic transmission of SARS-CoV-2 in Washington State	unknown	https://doi.dx.org/10.1101/2020.04.02.20051417	USA/WA-S10/2020
Chu et al et al B	2	unknown	unknown	unknown	USA/WA-S281/2020,USA/WA-S235/2020
Xiaoyun Ren et al	41	unknown	unknown	unknown	NewZealand/20CV0266/2020,NewZealand/20CV0316/2020,NewZealand/20CV0317/2020,NewZealand/20CV0715/2020,NewZealand/20CV0676/2020,NewZealand/20CV0636/2020,NewZealand/20CV0703/2020,NewZealand/21CV0032/2021,NewZealand/20CV0627/2020,NewZealand/21CV0022/2021,NewZealand/20CV0388/2020,NewZealand/21CV0015/2020,NewZealand/20CV0610/2020,NewZealand/21CV0004/2021,NewZealand/20CV0392/2020,NewZealand/20CV0641/2020…
Matt Storey et al A	3	unknown	unknown	unknown	NewZealand/20VR1016/2020,NewZealand/20VR1290/2020,NewZealand/20VR1936/2020
Bixing Huang et al	5	unknown	unknown	unknown	Australia/QLDID919/2020,Australia/QLDID922/2020,Australia/QLD09/2020,Australia/QLDID929/2020,Australia/QLDID921/2020
Seemann T. et al A	3	Tracking the COVID-19 pandemic in Australia using genomics	unknown	https://dx.doi.org/10.1101/2020.05.12.20099929	Australia/VIC115/2020,Australia/VIC110/2020,Australia/VIC114/2020
Son Nguyen et al et al	7	unknown	unknown	unknown	Australia/QLD1013/2020,Australia/QLD1012/2020,Australia/QLD960/2020,Australia/QLD961/2020,Australia/QLD970/2020,Australia/QLD967/2020,Australia/QLD1015/2020
Ben Huang et al A	3	unknown	unknown	unknown	Australia/QLD02/2020,Australia/QLD01/2020,Australia/QLD04/2020
Son Nguyen et al. et al	11	unknown	unknown	unknown	Australia/QLD1293/2020,Australia/QLD1095/2020,Australia/QLD1322/2020,Australia/QLD1326/2020,Australia/QLD1479/2020,Australia/QLD1489/2021,Australia/QLD1497/2021,Australia/QLD1498/2021,Australia/QLD1196/2020,Australia/QLD1458/2020,Australia/QLD1491/2021
Ben Huang et al B	1	Whole genome and phylogenetic analysis of two SARS-CoV-2 strains isolated in Italy in January and February 2020: additional clues on multiple introductions and further circulation in Europe	unknown	https://dx.doi.org/10.2807/1560-7917.ES.2020.25.13.2000305	Australia/QLD03/2020
Danielle E Anderson et al	1	Discovery of a 382-nt deletion during the early evolution of SARS-CoV-2	unknown	https://dx.doi.org/doi/10.1101/2020.03.11.987222	Singapore/4/2020
Krista Queen et al A	37	unknown	unknown	unknown	USA/CA-CDC-7/2020,USA/CT-CDC-2-3714083/2020,USA/MD-CDC-2-3773544/2020,USA/NM-CDC-2-3768080/2020,USA/MN-CDC-6312/2020,USA/MN-CDC-6318/2020,USA/LA-CDC-2-3769266/2020,USA/MS-CDC-2-3714198/2020,USA/AR-CDC-2-3769355/2020,USA/AR-CDC-2-3769356/2020,USA/AL-CDC-2-3714561/2020,USA/TN-CDC-2-3767562/2020,USA/NH-CDC-2-3768178/2020,USA/SC-CDC-2-3767493/2021,USA/CO-CDC-2-3773939/2020,USA/NV-CDC-2-3774009/2020,U…
Githinji et al 2020 et al	6	unknown	unknown	unknown	Kenya/C6470/2020,Kenya/C6958/2020,Kenya/C8556/2020,Kenya/C4706/2020,Kenya/C8558/2020,Kenya/C8369/2020
Haruka Abe et al	2	unknown	unknown	unknown	Gabon/ITM-K027/2020,Gabon/ITM-K011/2020
Yadouleton et al	4	Diagnostics and spread of SARS-CoV-2 in Western Africa: An observational laboratory-based study from Benin	unknown	https://www.medrxiv.org/content/10.1101/2020.06.29.20140749v1	Benin/461/2020,Benin/843/2020,Benin/1950/2020,Benin/2012/2020
Matthew Cotten et al	4	unknown	unknown	unknown	Uganda/UG023/2020,Uganda/UG042/2020,Uganda/UG024/2020,Uganda/UG025/2020
Placide Mbala-Kingebeni et al A	1	unknown	unknown	unknown	DRC/04186/2020
Lex Leong et al	19	unknown	unknown	unknown	Australia/SAP603/2021,Australia/SAP097/2020,Australia/SAP439/2020,Australia/SAP305/2020,Australia/SAP214/2020,Australia/SAP244/2020,Australia/SAP226/2020,Australia/SAP517/2020,Australia/SAP435/2020,Australia/SAP493/2020,Australia/SAP519/2020,Australia/SAP592/2020,Australia/SAP487/2020,Australia/SAP091/2020,Australia/SAP027/2020,Australia/SAP014/2020,Australia/SAP089/2020,Australia/SAP074/2020,Aus…
Yvan Butera et al	5	unknown	unknown	unknown	Rwanda/NRLNAT1083/2021,Rwanda/NRLNAT1054/2021,Rwanda/NRLNAT1055/2021,Rwanda/NRLNAT1047/2021,Rwanda/NRLNAT1051/2021
Dan Lule Bugembe et al	2	Main Routes of Entry and Genomic Diversity of SARS-CoV-2, Uganda	unknown	https://dx.doi.org/10.3201/eid2610.202575	Uganda/UG002/2020,Uganda/UG015/2020
Kouriba et al	6	unknown	unknown	unknown	Mali/M002704/2020,Mali/M002616/2020,Mali/M002675/2020,Mali/M002826/2020,Mali/M002615/2020,Mali/M002698/2020
Augustina Sylverken et al	2	unknown	unknown	unknown	Ghana/TTH10/2020,Ghana/TTH11/2020
Oluniyi P.E. et al A	3	SARS-CoV-2 Genomes from Nigeria Reveal Community Transmission, Multiple Virus Lineages and Spike Protein Mutation Associated with Higher Transmission and Pathogenicity	unknown	https://virological.org/t/sars-cov-2-genomes-from-nigeria-reveal-community-transmission-multiple-virus-lineages-and-spike-protein-mutation-associated-with-higher-transmission-and-pathogenicity/494	Nigeria/OS085-CV14/2020,Nigeria/OY045A-CV35/2020,Nigeria/OS016-CV3/2020
CIDM-PH et al. et al	63	unknown	unknown	unknown	Australia/NSW560/2020,Australia/NSW343/2020,Australia/NSW274/2020,Australia/NSW1391/2021,Australia/NSW1375/2020,Australia/NSW1446/2020,Australia/NSW1486/2021,Australia/NSW1426/2021,Australia/NSW1444/2020,Australia/NSW1241/2020,Australia/NSW1489/2021,Australia/NSW1495/2021,Australia/NSW1491/2021,Australia/NSW1382/2020,Australia/NSW1381/2020,Australia/NSW1476/2021,Australia/NSW1499/2021,Australia/N…
Rawlinson et al	11	unknown	unknown	unknown	Australia/NSW2314/2020,Australia/NSW2546/2020,Australia/NSW2545/2020,Australia/NSW2116/2020,Australia/NSW2511/2020,Australia/NSW2437/2020,Australia/NSW2153/2020,Australia/NSW2292/2020,Australia/NSW2429/2020,Australia/NSW2306/2020,Australia/NSW2265/2020
Abdoul-Salam Ouedraogo et al	2	unknown	unknown	unknown	BurkinaFaso/2-009/2020,BurkinaFaso/595/2020
Zekri et al	87	unknown	unknown	unknown	Egypt/CUNCI-HGC11I007/2021,Egypt/CUNCI-HGC12I038/2021,Egypt/CUNCI-HGC8I039/2020,Egypt/CUNCI-HGC11I004/2021,Egypt/CUNCI-HGC9I033/2020,Egypt/CUNCI-HGC9I012/2020,Egypt/CUNCI-HGC12I047/2021,Egypt/CUNCI-HGC11I042/2021,Egypt/CUNCI-HGC12I021/2021,Egypt/CUNCI-HGC12I050/2021,Egypt/CUNCI-HGC11I003/2021,Egypt/CUNCI-HGC12I031/2021,Egypt/CUNCI-HGC8I031/2020,Egypt/CUNCI-HGC11I021/2021,Egypt/CUNCI-HGC11I052/202…
Joyce M. Ngoi et al	2	unknown	unknown	unknown	Ghana/3176_S11/2020,Ghana/2333_S5/2020
Handrick et al	1	unknown	unknown	unknown	Tunisia/MHT_2/2020
Oluniyi P.E. et al B	1	New SARS-CoV-2 Genomes from Nigeria Reveals Dominance of Viruses with Spike Protein Mutation (D614G), and Additional Virus Lineages in Circulation	unknown	https://virological.org/t/new-sars-cov-2-genomes-from-nigeria-reveals-dominance-of-viruses-with-spike-protein-mutation-d614g-and-additional-virus-lineages-in-circulation/527	Nigeria/KW298-CV48/2020
Hesham Elghazaly et al	2	unknown	unknown	unknown	Egypt/MASRI-009/2020,Egypt/MASRI-015/2020
Oluniyi P.E. et al et al	24	unknown	unknown	unknown	Nigeria/BO-CV336/2020,Nigeria/BO-CV349/2020,Nigeria/ED02-CV156/2020,Nigeria/CV625/2021,Nigeria/CV616/2021,Nigeria/FC-CV562/2020,Nigeria/FC-CV543/2020,Nigeria/FC-CV528/2020,Nigeria/FC-CV542/2020,Nigeria/FC-CV558/2020,Nigeria/CV568/2020,Nigeria/FC-CV539/2020,Nigeria/CV578/2020,Nigeria/CV579/2020,Nigeria/CV606/2020,Nigeria/FC-CV557/2020,Nigeria/CV573/2020,Nigeria/FC-CV553/2020,Nigeria/CV608/2020,Nig…
Ngoi et al	3	unknown	unknown	unknown	Ghana/84260_S28/2020,Ghana/84438_S50/2020,Ghana/36523_S23/2020
Fatma Bayrakdar et al	1	unknown	unknown	unknown	Turkey/HSGM-1549/2021
Marion Barbet et al	13	unknown	unknown	unknown	Mayotte/IPP00602/2021,Mayotte/IPP00931/2021,Mayotte/IPP00885/2021,Mayotte/IPP01033/2021,Mayotte/IPP00973/2021,Mayotte/IPP00891/2021,Mayotte/IPP00892/2021,Mayotte/IPP00858/2021,Mayotte/IPP00884/2021,Mayotte/IPP00936/2021,SaintMartin/IPG-7357/2020,France/IDF-IPP00820/2021,France/IDF-IPP00811/2021
Weijun Chen et al	1	Genomic characterisation and epidemiology of 2019 novel coronavirus: implications for virus origins and receptor binding	unknown	https://dx.doi.org/10.1016/S0140-6736(20)30251-8	Wuhan/WH01/2019
Lili Ren et al A	3	Genomic diversity of SARS-CoV-2 in Coronavirus Disease 2019 patients	unknown	https://dx.doi.org/10.1093/cid/ciaa203/5780800	Wuhan/IPBCAMS-WH-02/2019,Wuhan/IPBCAMS-WH-03/2019,Wuhan/IPBCAMS-WH-04/2019
Lili Ren et al B	1	unknown	unknown	unknown	Wuhan/IPBCAMS-WH-01/2019
Peng Zhou et al	5	unknown	unknown	unknown	Wuhan/WIV05/2019,Wuhan/WIV07/2019,Wuhan/WIV02/2019,Wuhan/WIV06/2019,Wuhan/WIV04/2019
Wenjie Tan et al A	2	A Novel Coronavirus from Patients with Pneumonia in China, 2019	unknown	https://dx.doi.org/10.1056/NEJMoa2001017	Wuhan/IVDC-HB-05/2019,Wuhan/IVDC-HB-01/2019
Bin Fang et al	3	Genome-wide data inferring the evolution and population demography of the novel pneumonia coronavirus (SARS-CoV-2)	unknown	https://dx.doi.org/10.1101/2020.03.04.976662	Wuhan/HBCDC-HB-02/2019,Wuhan/HBCDC-HB-01/2019,Wuhan/HBCDC-HB-03/2019
Wenjie Tan et al B	1	unknown	unknown	unknown	Wuhan/IVDC-HB-GX02/2019
Clinton R. Paden et al	1	First 12 patients with coronavirus disease 2019 (COVID-19) in the United States	unknown	https://dx.doi.org/10.1101/2020.03.09.20032896	USA/MA1/2020
Shari Tyson et al	1	unknown	unknown	unknown	Canada/ON_VIDO-01/2020
Amrit S. Boese et al	1	unknown	unknown	unknown	Canada/ON_ON-VIDO-01-2/2020
Krista Queen et al B	2	First 12 patients with coronavirus disease 2019 (COVID-19) in the United States	unknown	https://dx.doi.org/10.1101/2020.03.09.20032896	USA/CA-CDC-4/2020,USA/CA-CDC-3/2020
Zhang et al A	1	A new coronavirus associated with human respiratory disease in China	unknown	https://dx.doi.org/10.1038/s41586-020-2008-3	Wuhan/Hu-1/2019
Jing Zhang et al	2	First 12 patients with coronavirus disease 2019 (COVID-19) in the United States	unknown	https://dx.doi.org/10.1101/2020.03.09.20032896	USA/WI1/2020,USA/CA-CDC-6/2020
Rockett R et al	4	Revealing COVID-19 transmission in Australia by SARS-CoV-2 genome sequencing and agent-based modeling	unknown	https://www.nature.com/articles/s41591-020-1000-7	Australia/NSW02/2020,Australia/NSW09/2020,Australia/NSW10/2020,Australia/NSW08/2020
Caly et al A	1	Isolation and rapid sharing of the 2019 novel coronavirus (SARS-CoV-2) from the first patient diagnosed with COVID-19 in Australia	unknown	https://dx.doi.org/10.5694/mja2.50569	Australia/VIC01/2020
Oskar Karlsson Lindsjo et al	6	unknown	unknown	unknown	Sweden/20-02114/2020,Sweden/20-50341/2020,Sweden/20-50327/2020,Sweden/20-08358/2020,Sweden/20-52074/2020,Sweden/20-14262/2020
Maria R. Capobianchi et al A	1	Whole genome and phylogenetic analysis of two SARS-CoV-2 strains isolated in Italy in January and February 2020: additional clues on multiple introductions and further circulation in Europe	unknown	https://dx.doi.org/10.2807/1560-7917.ES.2020.25.13.2000305	Italy/LAZ-INMI1-isl/2020
Mélanie Albert et al A	3	Introductions and early spread of SARS-CoV-2 in France	unknown	https://dx.doi.org/10.1101/2020.04.24.059576	France/IDF-0373/2020,France/IDF-0372/2020,France/IDF-0515/2020
Mélanie Albert et al B	3	Whole genome and phylogenetic analysis of two SARS-CoV-2 strains isolated in Italy in January and February 2020: additional clues on multiple introductions and further circulation in Europe	unknown	https://dx.doi.org/10.2807/1560-7917.ES.2020.25.13.2000305	France/IDF-0372-isl/2020,France/IDF-0515-isl/2020,France/IDF-0626/2020
Olivier Terrier et al	2	Whole genome and phylogenetic analysis of two SARS-CoV-2 strains isolated in Italy in January and February 2020: additional clues on multiple introductions and further circulation in Europe	unknown	https://dx.doi.org/10.2807/1560-7917.ES.2020.25.13.2000305	France/IDF-0386-islP1/2020,France/IDF-0386-islP3/2020
Caly L. et al B	62	unknown	unknown	unknown	Australia/VIC15/2020,Australia/VIC1583/2020,Australia/VIC1653/2020,Australia/VIC1088/2020,Australia/VIC1797/2020,Australia/VIC1892/2020,Australia/VIC1651/2020,Australia/VIC1803/2020,Australia/VIC1825/2020,Australia/SA04/2020,Australia/SA03/2020,Australia/SA01/2020,Australia/SA02/2020,Australia/VIC18092/2021,Australia/VIC18114/2021,Australia/VIC18010/2020,Australia/VIC18147/2021,Australia/VIC18160…
Matt Storey et al B	1	An emergent clade of SARS-CoV-2 linked to returned travellers from Iran	unknown	https://dx.doi.org/10.1101/2020.03.15.992818	NewZealand/20VR0174/2020
Chisha Sikazwe et al	3	unknown	unknown	unknown	Australia/WA11/2020,Australia/WA34/2020,Australia/WA12/2020
Maria R. Capobianchi et al B	1	The first two cases of 2019-nCoV in Italy: Where they come from?	unknown	https://dx.doi.org/10.1002/jmv.25699	Italy/LAZ-INMI1-cs/2020
Cesare E.M. Gruber et al A	1	The first two cases of 2019-nCoV in Italy: Where they come from?	unknown	https://dx.doi.org/10.1002/jmv.25699	Italy/LAZ-INMI2-N/2020
Paola Stefanelli et al	2	Whole genome and phylogenetic analysis of two SARS-CoV-2 strains isolated in Italy in January and February 2020: additional clues on multiple introductions and further circulation in Europe	unknown	https://dx.doi.org/10.2807/1560-7917.ES.2020.25.13.2000305	Italy/LAZ-INMI-SPL1/2020,Italy/LOM-ASST-CDG1/2020
Jaqueline Goes de Jesus et al	2	First cases of coronavirus disease (COVID-19) in Brazil, South America	unknown	https://virological.org/t/first-cases-of-coronavirus-disease-covid-19-in-brazil-south-america-2-genomes-3rd-march-2020/409	Brazil/SP-02/2020,Brazil/SP-01/2020
Sam Haldenby et al A	2	Preliminary analysis of SARS-CoV-2 importation & establishment of UK transmission lineages	unknown	https://virological.org/t/preliminary-analysis-of-sars-cov-2-importation-establishment-of-uk-transmission-lineages/507	England/LIVE-9F060/2020,England/LIVE-9E40B/2020
Catherine Moore et al A	11	Preliminary analysis of SARS-CoV-2 importation & establishment of UK transmission lineages	unknown	https://virological.org/t/preliminary-analysis-of-sars-cov-2-importation-establishment-of-uk-transmission-lineages/507	Wales/PHWC-31ACC/2020,Wales/PHWC-26F52/2020,Wales/PHWC-2B4A9/2020,Wales/PHWC-2A03D/2020,Wales/PHWC-2AF03/2020,Wales/PHWC-2A914/2020,Wales/PHWC-2A0B5/2020,Wales/PHWC-2ADDC/2020,Wales/PHWC-28B01/2020,Wales/PHWC-2D647/2020,Wales/PHWC-30C21/2020
Catherine Moore et al B	29	unknown	unknown	unknown	Wales/PHWC-15E363/2020,Wales/PHWC-15CC1F/2020,Wales/PHWC-4B965B/2021,Wales/PHWC-4BA836/2021,Wales/PHWC-4B4EFE/2021,Wales/PHWC-4B7A60/2021,Wales/PHWC-4AE64A/2020,Wales/PHWC-4B17AB/2020,Wales/PHWC-4A5810/2020,Wales/PHWC-3663C/2020,Wales/PHWC-35F50/2020,Wales/PHWC-167FAF/2020,Wales/PHWC-169FBC/2020,Wales/PHWC-16DB5A/2020,England/MILK-A19152/2020,Wales/PHWC-48A2AA/2020,Wales/PHWC-4936B1/2020,Wales/PH…
PHE Covid Sequencing Team et al	9	unknown	unknown	unknown	England/20072030304/2020,England/20078003804/2020,England/20084031204/2020,England/20088028304/2020,England/205390941/2020,England/204691055/2020,England/205091160/2020,England/205261851/2020,England/205240021/2020
Paola Resende et al A	1	Genomic surveillance of SARS-CoV-2 reveals community transmission of a major lineage during the early pandemic phase in Brazil	unknown	https://dx.doi.org/10.1101/2020.06.17.158006	Brazil/ES-225/2020
Jun Li et al	8	unknown	unknown	unknown	Hangzhou/HZCDC6948/2020,Hangzhou/HZCDC0001/2020,Hangzhou/HZCDC0091L/2020,Hangzhou/HZCDC0049L/2020,Hangzhou/HZCDC0048L/2020,Hangzhou/HZCDC0048/2020,Hangzhou/HZCDC0090L/2020,Hangzhou/HZCDC0119/2020
Gao et al	1	unknown	unknown	unknown	Zhejiang/OS5/2020
Giandhari J et al A	1	Early transmission of SARS-CoV-2 in South Africa: An epidemiological and phylogenetic report	unknown	https://dx.doi.org/10.1101/2020.05.29.20116376	SouthAfrica/KRISP-06/2020
Foster et al	19	unknown	unknown	unknown	Australia/NSW2308/2020,Australia/NSW3646/2020,Australia/NSW3647/2020,Australia/NSW2603/2020,Australia/NSW2977/2020,Australia/NSW3628/2020,Australia/NSW2633/2020,Australia/NSW2634/2020,Australia/NSW3629/2020,Australia/NSW2774/2020,Australia/NSW2565/2020,Australia/NSW2947/2020,Australia/NSW2944/2020,Australia/NSW2943/2020,Australia/NSW2735/2020,Australia/NSW2942/2020,Australia/NSW2387/2020,Australi…
Pallavali Roja Rani et al	21	unknown	unknown	unknown	India/AP-CS0942/2020,India/AP-CS0965/2020,India/AP-CS0948/2020,India/AP-CS0389/2020,India/AP-CS0854/2020,India/AP-CS0956/2020,India/AP-CS0797/2020,India/AP-CS0861/2020,India/AP-CS0858/2020,India/AP-CS0872/2020,India/AP-CS0951/2020,India/AP-CS0865/2020,India/AP-CS0392/2020,India/AP-CS0391/2020,India/AP-CS0373/2020,India/AP-CS0346/2020,India/AP-CS0345/2020,India/AP-CS0347/2020,India/AP-CS0344/2020,…
Potdar V et al	12	unknown	unknown	unknown	India/MH-NIV-QC-797/2020,India/MH-NIV-7044/2020,India/MH-NIV-7830/2020,India/MH-NIV-7832/2020,India/MH-NIV-176352/2020,India/MH-NIV-206956/2020,India/MH-NIV-QC-1844/2020,India/MH-NIV-QC-1848/2020,India/MH-NIV-11687/2020,India/MH-NIV-12024/2020,India/MH-NIV-229912/2020,India/MH-NIV-QC-1444/2020
Manish Pattani et al	1	Genomic variations in SARS-CoV-2 genomes from Gujarat: Underlying role of variants in disease epidemiology	unknown	https://www.biorxiv.org/content/10.1101/2020.07.10.197095v1	India/GJ-GBRC98/2020
Heena Shah et al	1	unknown	unknown	unknown	India/TG-CDFD-N69/2020
Payel Mukherjee et al A	3	A distinct phylogenetic cluster of Indian SARS-CoV-2 isolates	unknown	https://dx.doi.org/10.1101/2020.05.31.126136	India/TG-CCMB-J047/2020,India/TG-CCMB-J304/2020,India/TG-CCMB-J350/2020
Tulasi Nagabandi et al	5	unknown	unknown	unknown	India/TG-CCMB-L302/2020,India/TG-CCMB-X16/2020,India/TG-CCMB-AB247/2020,India/TG-CCMB-AC528/2020,India/TG-CCMB-AC329/2020
Shashikala Reddy et al	5	unknown	unknown	unknown	India/TG-CCMB-O4/2020,India/TG-CCMB-OM2/2020,India/TG-CCMB-OM2-ONT/2020,India/TG-CCMB-OM5/2020,India/TG-CCMB-OM6-ONT/2020
Radhakrishna et al	1	unknown	unknown	unknown	India/un-OUMRK1090/2020
Hematopathology Laboratory et al	53	unknown	unknown	unknown	India/MH-ACTREC-002/2020,India/MH-ACTREC-380/2020,India/MH-ACTREC-387/2020,India/MH-ACTREC-509/2020,India/MH-ACTREC-684/2020,India/MH-ACTREC-538/2020,India/MH-ACTREC-576/2020,India/MH-ACTREC-687/2020,India/MH-ACTREC-511/2020,India/MH-ACTREC-692/2020,India/MH-ACTREC-518/2020,India/MH-ACTREC-297/2020,India/MH-ACTREC-677/2020,India/MH-ACTREC-679/2020,India/MH-ACTREC-608/2020,India/MH-ACTREC-374/2020…
Arindam Maitra et al	31	unknown	unknown	unknown	India/UT-AR45/2020,India/UT-AR46/2020,India/KA-IB8/2020,India/KA-IB62/2020,India/KA-IB5/2020,India/KA-IB40/2020,India/KA-IB15/2020,India/KA-IB18/2020,India/KA-IB16/2020,India/KA-IB13/2020,India/KA-IB42/2020,India/KA-IB21/2020,India/KA-IB26/2020,India/KA-IB6/2020,India/KA-IB32/2020,India/KA-IB2/2020,India/MH-GA94/2020,India/MH-GA15/2020,India/MH-GA93/2020,India/MH-GA70/2020,India/MH-GA69/2020,Indi…
Sesay et al et al	1	Origin of imported SARS-CoV-2 strains in The Gambia identified from Whole Genome Sequences	unknown	https://dx.doi.org/10.1101/2020.04.30.070771	Gambia/GC19-026/2020
Goba et al	2	unknown	unknown	unknown	SierraLeone/KGH-G-8604/2020,SierraLeone/KGH-G-8549/2020
Tze Minn Mak et al	54	unknown	unknown	unknown	PapuaNewGuinea/12/2020,PapuaNewGuinea/13/2020,Singapore/118/2021,Singapore/97/2021,Singapore/105/2021,Singapore/1512/2020,Singapore/1436/2020,Singapore/1439/2020,Singapore/1120/2020,Singapore/1523/2020,Singapore/7/2021,Singapore/1532/2020,Singapore/1522/2020,Singapore/1069/2020,Singapore/1511/2020,Singapore/29/2021,Singapore/31/2021,Singapore/1499/2020,Singapore/1519/2020,Singapore/1510/2020,Sing…
Pilailuk et al A	2	Early transmission patterns of coronavirus disease 2019 (COVID-19) in travellers from Wuhan to Thailand, January 2020	unknown	https://dx.doi.org/10.2807/1560-7917.ES.2020.25.8.2000097	Thailand/61/2020,Thailand/74/2020
Hatem et al	29	unknown	unknown	unknown	Egypt/CCHE57357-A-40/2020,Egypt/CCHE57357-P-26/2020,Egypt/CCHE57357-A-80/2020,Egypt/CCHE57357-A-27/2020,Egypt/CCHE57357-A-66/2020,Egypt/CCHE57357-A-52/2020,Egypt/CCHE57357-A-57/2020,Egypt/CCHE57357-A-06/2020,Egypt/CCHE57357-A-15/2020,Egypt/CCHE57357-A-90/2020,Egypt/CCHE57357-A-44/2020,Egypt/CCHE57357-A-23/2020,Egypt/CCHE57357-A-63/2020,Egypt/CCHE57357-A-62/2020,Egypt/CCHE57357-P-33/2020,Egypt/CCH…
Conall McCaughey et al A	4	Preliminary analysis of SARS-CoV-2 importation & establishment of UK transmission lineages	unknown	https://virological.org/t/preliminary-analysis-of-sars-cov-2-importation-establishment-of-uk-transmission-lineages/507	NorthernIreland/NIRE-FAA0B/2020,NorthernIreland/NIRE-FAE87/2020,NorthernIreland/NIRE-FB3E1/2020,NorthernIreland/NIRE-FB23F/2020
Conall McCaughey et al B	2	unknown	unknown	unknown	NorthernIreland/NIRE-100F7B/2020,NorthernIreland/NIRE-FB132/2020
Chen et al	2	SARS-CoV-2 exhibits intra-host genomic plasticity and low-frequency polymorphic quasispecies	unknown	http://biorxiv.org/lookup/doi/10.1101/2020.03.27.009480	Wuhan/WHU01/2020,Wuhan/WHU02/2020
Pilailuk et al B	1	unknown	unknown	unknown	Thailand/Nonthaburi_59/2020
Maximilian Damagnez et al	6	unknown	unknown	unknown	Germany/NW-HHU-58/2020,Germany/NW-HHU-349/2020,Germany/NW-HHU-422/2020,Germany/NW-HHU-401/2020,Germany/NW-HHU-385/2020,Germany/NW-HHU-495/2020
Ortwin Adams et al	4	Genetic structure of SARS-CoV-2 in Western Germany reflects clonal superspreading and multiple independent introduction events	unknown	https://dx.doi.org/10.1101/2020.04.25.20079517	Germany/NW-HHU-02-1/2020,Germany/NW-HHU-03/2020,Germany/NW-HHU-05/2020,Germany/NW-HHU-06/2020
Alexandra Popa et al A	1	Mutational dynamics and transmission properties of SARS-CoV-2 superspreading events in Austria	unknown	https://www.biorxiv.org/content/10.1101/2020.07.15.204339v1	Austria/CeMM0002/2020
Victor M Corman et al A	14	unknown	unknown	unknown	Germany/NW-ChVir1683/2020,Germany/SH-ChVir8318/2020,Germany/SH-ChVir8315/2020,Germany/SH-ChVir8319/2020,Germany/SH-ChVir8317/2020,Germany/SH-ChVir8325/2020,Germany/BE-ChVir-W1690-8217/2020,Germany/BE-ChVir-W1649-7416/2020,CzechRepublic/ChVir1630/2020,Germany/BE-ChVir3083/2020,Germany/BE-ChVir-W1542-8209/2020,Germany/BE-ChVir-W1541-5685/2020,Germany/BE-ChVir-W1416-4346/2020,Germany/BE-ChVir-W1652-…
Claudio Tavares Sacchi et al A	1	COVID-19 in Latin America: Contrasting phylodynamic inference with epidemiological surveillance.	unknown	https://dx.doi.org/10.1101/2020.05.23.20111443	Brazil/SP-11/2020
Chen YYC et al	1	unknown	unknown	unknown	Singapore/141nan/2020
Pablo Tsukayama et al	21	unknown	unknown	unknown	Peru/LAM-UPCH-0006/2020,Peru/LIM-UPCH-0302/2020,Peru/LIM-UPCH-0345/2020,Peru/LIM-UPCH-0151/2020,Peru/LIM-UPCH-0152/2020,Peru/LIM-UPCH-0353/2020,Peru/LIM-UPCH-0369/2020,Peru/LIM-UPCH-0119/2020,Peru/LIM-UPCH-0088/2020,Peru/CAL-UPCH-0062/2020,Peru/LIM-UPCH-0194/2020,Peru/UCA-UPCH-0067/2020,Peru/LIM-UPCH-0041/2020,Peru/LIM-UPCH-0033/2020,Peru/LIM-UPCH-0091/2020,Peru/LIM-UPCH-0137/2020,Peru/LIM-UPCH-0…
Yanjun Zhang et al	1	unknown	unknown	unknown	Zhejiang/WZ-02/2020
Kangchen Zhao et al	1	unknown	unknown	unknown	Jiangsu/JS03/2020
Hangping Yao et al	1	Spread of SARS-CoV-2 in the Icelandic Population	unknown	https://dx.doi.org/10.1056/NEJMoa2006100	Hangzhou/ZJU-04/2020
Zhang et al B	1	unknown	unknown	unknown	Beijing/IME-HZ01/2020
Teemu Smura et al	5	unknown	unknown	unknown	Finland/1/2020,Finland/31J4DG3_S148/2020,Finland/1T10DD3_S152/2021,Finland/30J15DB3_S120/2020,Finland/30J10DC6_S113/2020
Jeong-Min Kim et al	6	unknown	unknown	unknown	SouthKorea/KCDC12/2020,SouthKorea/KCDC2007/2020,SouthKorea/KCDC2004/2020,SouthKorea/KCDC2005/2020,SouthKorea/KCDC2134/2020,SouthKorea/KCDC2186/2020
Shengyue Wang et al	2	unknown	unknown	unknown	Shanghai/SH0073/2020,Shanghai/SH0119/2020
Cherng-Lih Perng et al	1	unknown	unknown	unknown	Taiwan/TSGH-35/2020
Jianjun Chen et al	2	unknown	unknown	unknown	Wuhan/0125-A164/2020,Wuhan/0126-C47/2020
Tsuyoshi Sekizuka et al A	1	unknown	unknown	unknown	Japan/NA-20-05-1/2020
Rodpan et al	1	unknown	unknown	unknown	Thailand/SI200433-NT/2020
Tsuyoshi Sekizuka et al B	1	Whole genome and phylogenetic analysis of two SARS-CoV-2 strains isolated in Italy in January and February 2020: additional clues on multiple introductions and further circulation in Europe	unknown	https://dx.doi.org/10.2807/1560-7917.ES.2020.25.13.2000305	Japan/OS-20-07-1/2020
Ye Sheng et al	1	unknown	unknown	unknown	Chongqing/ZX01/2020
Siyuan Yang et al	3	unknown	unknown	unknown	Beijing/DT-WH01/2020,Beijing/DT-BJ01/2020,Beijing/DT-travelUSA01/2020
Mak TM et al	3	unknown	unknown	unknown	Singapore/35/2020,Singapore/803/2020,Singapore/804/2020
Bal et al	1	Molecular characterization of SARS-CoV-2 in the first COVID-19 cluster in France reveals an amino acid deletion in nsp2 (Asp268del)	unknown	https://dx.doi.org/10.1016/j.cmi.2020.03.020	France/ARA-739/2020
Timms V et al	1	Revealing COVID-19 transmission in Australia by SARS-CoV-2 genome sequencing and agent-based modeling	unknown	https://www.nature.com/articles/s41591-020-1000-7	Australia/NSW219/2020
Allam M et al	27	unknown	unknown	unknown	SouthAfrica/R02827/2020,SouthAfrica/R10713/2020,SouthAfrica/R12583-20/2020,SouthAfrica/N00120/2020,SouthAfrica/R10884/2020,SouthAfrica/R13191-20/2020,SouthAfrica/R10307/2020,SouthAfrica/R13531-20/2020,SouthAfrica/N00140/2020,SouthAfrica/N00107/2020,SouthAfrica/LR00002/2020,SouthAfrica/L00182/2020,SouthAfrica/N00142/2020,SouthAfrica/N00042/2020,SouthAfrica/LR00131/2020,SouthAfrica/LR00151/2020,Sou…
Suppiah.J et al	1	unknown	unknown	unknown	Malaysia/IMR_WC1097/2020
Beard et al	2	unknown	unknown	unknown	Australia/VPRL014/2020,Australia/VPRL009/2020
Boehmer et al	4	unknown	unknown	unknown	Germany/BY-ChVir-1019/2020,Germany/BY-ChVir-1017/2020,Germany/BY-ChVir-1020/2020,Germany/BY-ChVir-929-2/2020
Victor M Corman et al B	2	Whole genome and phylogenetic analysis of two SARS-CoV-2 strains isolated in Italy in January and February 2020: additional clues on multiple introductions and further circulation in Europe	unknown	https://dx.doi.org/10.2807/1560-7917.ES.2020.25.13.2000305	Germany/BY-ChVir-929/2020,Germany/BW-ChVir-1577/2020
Giandhari J et al B	161	unknown	unknown	unknown	SouthAfrica/KRISP-K007792/2020,SouthAfrica/KRISP-K002657/2020,SouthAfrica/KRISP-K002842/2020,SouthAfrica/KRISP-0308/2020,SouthAfrica/KRISP-0310/2020,SouthAfrica/KRISP-0309/2020,SouthAfrica/KRISP-0332/2020,SouthAfrica/KRISP-K002479/2020,SouthAfrica/KRISP-K002748/2020,SouthAfrica/KRISP-K002676/2020,SouthAfrica/KRISP-K002836/2020,SouthAfrica/KRISP-K002873/2020,SouthAfrica/KRISP-K003341/2020,SouthAfr…
Katherine Laiton-Donato et al	3	unknown	unknown	unknown	Colombia/DC-INS-VG-68/2020,Colombia/BOG-INS-VG-264/2021,Colombia/ATL-INS-06/2020
Zarna Patel et al	2	unknown	unknown	unknown	India/GJ-GBRC233b/2020,India/GJ-GBRC-397a/2020
Yogesh Parmar et al	1	unknown	unknown	unknown	India/GJ-GBRC-408a/2020
Nidhi Patel et al	2	unknown	unknown	unknown	India/GJ-GBRC-410/2020,India/GJ-GBRC306b/2020
Dinesh Kumar et al A	1	Genomic variations in SARS-CoV-2 genomes from Gujarat: Underlying role of variants in disease epidemiology	unknown	https://www.biorxiv.org/content/10.1101/2020.07.10.197095v1	India/GJ-GBRC238a/2020
Janvi Raval et al A	1	Genomic variations in SARS-CoV-2 genomes from Gujarat: Underlying role of variants in disease epidemiology	unknown	https://www.biorxiv.org/content/10.1101/2020.07.10.197095v1	India/GJ-GBRC233a/2020
Roquebert B et al	1	unknown	unknown	unknown	France/IDF-CERBAHC-0056/2021
Harper VanSteenhouse et al	187	unknown	unknown	unknown	England/QEUH-E948CF/2021,England/QEUH-E93C6A/2021,England/QEUH-E93AAC/2021,England/QEUH-E93A7F/2021,England/QEUH-F5D76A/2021,England/QEUH-F6AEA1/2021,Wales/QEUH-EF64B8/2021,England/QEUH-DD2D21/2021,England/QEUH-C15A0E/2020,England/QEUH-E93B8B/2021,England/QEUH-E92E1A/2021,England/QEUH-EFE447/2021,England/QEUH-C64CFB/2020,England/QEUH-E4ADF6/2021,England/QEUH-F895A7/2021,England/QEUH-10F8545/2021,…
Jacquelyn Wynn et al	112	unknown	unknown	unknown	England/ALDP-1121ADA/2021,England/ALDP-FA3756/2021,England/ALDP-10E1E08/2021,England/ALDP-10E1E44/2021,England/ALDP-101B096/2021,England/ALDP-FB91F5/2021,England/ALDP-EF0E92/2021,England/ALDP-F92A9D/2021,England/ALDP-EF03FD/2021,England/ALDP-FAF8EE/2021,England/ALDP-110AFF6/2021,England/ALDP-F82447/2021,England/ALDP-F823A4/2021,England/ALDP-1091C85/2021,England/ALDP-10926C2/2021,England/ALDP-1090…
P. Hemarajata et al. et al	20	unknown	unknown	unknown	USA/CA-LACPHL-AF00280/2021,USA/CA-LACPHL-AF00294/2020,USA/CA-LACPHL-AF00135/2020,USA/CA-LACPHL-AF00132/2020,USA/CA-LACPHL-AF00134/2020,USA/CA-LACPHL-AF00031/2020,USA/CA-LACPHL-AF00138/2020,USA/CA-LACPHL-AF00269/2021,USA/CA-LACPHL-AF00270/2021,USA/CA-LACPHL-AF00117/2021,USA/CA-LACPHL-AF00118/2021,USA/CA-LACPHL-AF00191/2021,USA/CA-LACPHL-AF00159/2021,USA/CA-LACPHL-AA00002/2020,USA/CA-LACPHL-AF00049…
The Lighthouse Lab in Milton Keynes et al	78	unknown	unknown	unknown	England/MILK-10CF2C8/2021,England/MILK-CA47FE/2020,England/MILK-DAD606/2020,England/MILK-EB495D/2021,England/MILK-DA9DAB/2020,England/MILK-DB0336/2020,England/MILK-FAEAE9/2021,England/MILK-10C9E15/2021,England/MILK-FE374B/2021,England/MILK-10CF1E9/2021,Wales/MILK-D2DA5D/2020,England/MILK-C53A13/2020,England/MILK-EB65EE/2021,England/MILK-D2DA4E/2020,England/MILK-E06C62/2020,England/MILK-69AE56/202…
Tara Alpert et al	7	unknown	unknown	unknown	USA/CT-Yale-S220/2021,USA/CT-Yale-643/2020,USA/CT-Yale-645/2020,USA/CT-Yale-644/2020,USA/CT-Yale-642/2020,USA/CT-Yale-S048/2021,USA/CT-Yale-S126/2021
Jack Dorman et al	2	unknown	unknown	unknown	USA/IN-PU-82386/2021,USA/IN-PU-93595/2020
Rob Howes et al	54	unknown	unknown	unknown	England/CAMC-C769B3/2020,England/CAMC-10FAC3F/2021,England/CAMC-10FAB6F/2021,England/CAMC-105EDFA/2021,England/CAMC-CFBB47/2020,England/CAMC-106E5E0/2021,England/CAMC-101CBFE/2021,England/CAMC-CB8988/2020,England/CAMC-101D058/2021,England/CAMC-101CFA7/2021,England/CAMC-ED7E82/2021,England/CAMC-11050F8/2021,England/CAMC-C984E7/2020,England/CAMC-C984F6/2020,England/CAMC-F007C0/2021,England/CAMC-10A…
Danish Covid-19 Genome Consortium et al	363	unknown	unknown	unknown	Denmark/DCGC-31254/2021,Denmark/DCGC-11357/2020,Denmark/DCGC-22537/2020,Denmark/DCGC-24132/2020,Denmark/DCGC-12370/2020,mink/Denmark/mDK-253/2020,mink/Denmark/mDK-252/2020,Denmark/DCGC-15891/2020,Denmark/DCGC-27370/2020,Denmark/DCGC-25119/2020,Denmark/DCGC-16773/2020,Denmark/DCGC-16964/2020,Denmark/DCGC-24133/2020,Denmark/DCGC-17889/2020,Denmark/DCGC-21592/2020,Denmark/DCGC-27434/2020,Denmark/DCG…
Sergi Castellano et al	5	unknown	unknown	unknown	England/LOND-12DEC99/2021,England/LOND-12DE0D9/2021,England/LOND-12717E2/2021,England/LOND-12DB29A/2021,England/QEUH-9AEDF5/2020
Afzal Ansari et al	1	unknown	unknown	unknown	India/GJ-GBRC-439b/2020
Zuber Saiyed et al	1	unknown	unknown	unknown	India/GJ-GBRC-438/2020
Labdhi Pandya et al A	1	unknown	unknown	unknown	India/GJ-GBRC-439a/2020
Pranay Shah et al A	1	unknown	unknown	unknown	India/GJ-GBRC-437/2020
Nikha Trivedi et al	1	unknown	unknown	unknown	India/GJ-GBRC-440/2020
Peter W. Cook et al	186	unknown	unknown	unknown	USA/CA-CDC-STM-A100388/2021,USA/NE-CDC-LC0004745/2021,USA/IN-CDC-STM-A100406/2021,USA/TX-CDC-LC0005250/2021,USA/TX-CDC-LC0004432/2021,USA/TX-CDC-LC00000123/2020,USA/AZ-CDC-LC0005253/2021,USA/TX-CDC-LC0004382/2021,USA/MA-CDC-STM-384/2021,USA/MA-CDC-LC00002988/2020,USA/NJ-CDC-LC0004372/2021,USA/NJ-CDC-LC0003432/2021,USA/CT-CDC-STM-A100453/2021,USA/TX-CDC-LC0003075/2021,USA/CA-CDC-STM-A100331/2021,U…
SEARCH Alliance San Diego with Aaron Harding et al	2	unknown	unknown	unknown	USA/CA-ALSR-6078/2021,USA/CA-ALSR-6070/2021
SEARCH Alliance San Diego with Michael Quigley et al	4	unknown	unknown	unknown	USA/CA-ALSR-6182/2021,USA/CA-ALSR-6185/2021,USA/CA-ALSR-6183/2021,USA/CA-ALSR-6206/2021
Adam Meijer et al	9	unknown	unknown	unknown	Aruba/AW-RIVM-10697/2021,Aruba/AW-RIVM-10524/2021,Aruba/AW-RIVM-10522/2021,Netherlands/GR-RIVM-20248/2020,Netherlands/NH-RIVM-20765/2020,Netherlands/NH-RIVM-21252/2020,Netherlands/UT-RIVM-20617/2020,Aruba/AW-RIVM-10523/2021,Aruba/AW-RIVM-10777/2021
Ji-Rong Yang et al	1	unknown	unknown	unknown	Taiwan/812/2021
CZB Cliahub Consortium et al	41	unknown	unknown	unknown	USA/CA-CZB-14217/2020,USA/CA-CZB-14216/2020,USA/CA-CZB-17256/2020,USA/CA-CZB-15661/2020,USA/CA-CZB-17050/2020,USA/CA-CZB-12303/2020,USA/CA-CZB-12792/2020,USA/CA-CZB-12793/2020,USA/CA-CZB-11009/2020,USA/CA-CZB-13793/2020,USA/CA-CZB-11190/2020,USA/CA-CZB-11852/2020,USA/CA-CZB-16134/2020,USA/CA-CZB-16162/2020,USA/CA-CZB-16182/2020,USA/CA-CZB-15650/2020,USA/CA-CZB-15637/2020,USA/CA-CZB-15638/2020,USA…
Rosenthal et al	81	unknown	unknown	unknown	USA/CA-QDX-4257/2021,USA/CA-QDX-4376/2021,USA/CA-QDX-4086/2021,USA/CA-QDX-4073/2021,USA/CA-QDX-3828/2021,USA/MA-QDX-3986/2021,USA/MA-QDX-2924/2021,USA/MA-QDX-3220/2021,USA/CA-QDX-3750/2021,USA/CA-QDX-4287/2021,USA/MA-QDX-3924/2021,USA/MA-QDX-3120/2021,USA/MA-QDX-3224/2021,USA/MA-QDX-4083/2021,USA/MA-QDX-2959/2021,USA/MA-QDX-3179/2021,USA/MA-QDX-2927/2021,USA/MA-QDX-3135/2021,USA/ME-QDX-3084/2021,…
Santa Clara County Public Health Department et al	2	unknown	unknown	unknown	USA/CA-SC20098/2020,USA/CA-SC20059/2020
Claudia Wong-Arambula et al	4	unknown	unknown	unknown	Mexico/VER-InDRE_111/2020,Mexico/VER-InDRE_112/2020,Mexico/GRO-InDRE_146/2020,Mexico/AGS-InDRE_151/2020
Jade Wang et al	58	unknown	unknown	unknown	USA/NY-NYCPHL-001044/2020,USA/NY-NYCPHL-001071/2020,USA/NY-NYCPHL-001563/2020,USA/NY-NYCPHL-001444/2020,USA/NY-NYCPHL-001470/2020,USA/NY-NYCPHL-001592/2020,USA/NY-NYCPHL-001522/2020,USA/NY-NYCPHL-000974/2020,USA/NY-NYCPHL-000994/2020,USA/NY-NYCPHL-001010/2020,USA/NY-NYCPHL-001094/2020,USA/NY-NYCPHL-001654/2020,USA/NY-NYCPHL-001697/2020,USA/NY-NYCPHL-001696/2020,USA/NY-NYCPHL-001135/2020,USA/NY-NY…
Andrey Komissarov et al A	9	unknown	unknown	unknown	Russia/SPE-RII-MH13216S/2020,Russia/RYA-RII-MH9318S/2020,Russia/Novosibirsk-RII27321S/2020,Russia/SPE-RII-16850V/2020,Russia/KHM-RII-MH2930S/2020,Russia/AST-RII-MH4155S/2020,Russia/SVE-RII-MH1638S/2020,Russia/LEN-RII-MH5948S/2020,Russia/MUR-RII-MH5220S/2020
Ana da Silva Filipe et al A	10	unknown	unknown	unknown	Scotland/CVR4851/2020,Scotland/CVR2630/2020,Scotland/CVR3742/2020,Scotland/CVR3733/2020,Scotland/CVR3739/2020,Scotland/CVR3880/2020,Scotland/CVR3908/2020,Scotland/QEUH-96115C/2020,Scotland/CVR5794/2020,Scotland/CVR5801/2020
Anna-Malin Linde et al	15	unknown	unknown	unknown	Sweden/20-08933/2020,Sweden/20-22151/2020,Sweden/20-52588/2020,Sweden/20-52742/2020,Sweden/21-50174/2020,Sweden/20-52053/2020,Sweden/20-22289/2020,Sweden/20-23087/2020,Sweden/20-22134/2020,Sweden/20-52655/2020,Sweden/20-22130/2020,Sweden/20-08991/2020,Sweden/20-08990/2020,Sweden/20-08992/2020,Sweden/20-08985/2020
Gai et al et al	11	unknown	unknown	unknown	USA/CA-CHLA-PLM15576410/2020,USA/CA-CHLA-PLM94151982/2020,USA/CA-CHLA-PLM78502662/2020,USA/CA-CHLA-PLM13206707/2020,USA/CA-CHLA-PLM95329786/2020,USA/CA-CHLA-PLM26509492/2020,USA/CA-CHLA-PLM52453720/2020,USA/CA-CHLA-PLM87213925/2020,USA/CA-CHLA-PLM03242140/2020,USA/CA-CHLA-PLM21494482/2020,USA/CA-CHLA-PLM07635073/2020
Stacia Wyman et al	6	unknown	unknown	unknown	USA/CA-IGI-2402/2020,USA/CA-IGI-2733/2021,USA/CA-IGI-0244/2020,USA/CA-IGI-0255/2020,USA/CA-IGI-0796/2020,USA/CA-IGI-2815/2021
Ana S. Gonzalez-Reiche et al	15	unknown	unknown	unknown	USA/NY-MSHSPSP-PV19649/2020,USA/NY-MSHSPSP-PV17662/2020,USA/NY-MSHSPSP-PV17658/2020,USA/NY-MSHSPSP-PV17656/2020,USA/NY-MSHSPSP-PV17632/2020,USA/NY-MSHSPSP-PV17663/2020,USA/NY-MSHSPSP-PV19354/2020,USA/NY-MSHSPSP-PV18404/2020,USA/NY-MSHSPSP-PV18991/2020,USA/NY-MSHSPSP-PV21096/2020,USA/NY-MSHSPSP-PV19697/2020,USA/NJ-MSHSPSP-PV21163/2020,USA/NY-MSHSPSP-PV19682/2020,USA/NY-MSHSPSP-PV17929/2020,USA/NY-…
SEARCH Alliance San Diego with Tracy Basler et al	33	unknown	unknown	unknown	USA/CA-ALSR-4427/2020,USA/CA-ALSR-4300/2020,USA/CA-ALSR-4292/2020,USA/CA-ALSR-4449/2020,USA/CA-ALSR-4453/2020,USA/CA-ALSR-3647/2020,USA/CA-ALSR-3716/2020,USA/CA-ALSR-3653/2020,USA/CA-ALSR-4519/2020,USA/CA-ALSR-4527/2020,USA/CA-ALSR-4528/2020,USA/CA-ALSR-4314/2020,USA/CA-ALSR-4279/2020,USA/CA-ALSR-4307/2020,USA/CA-ALSR-4297/2020,USA/CA-ALSR-4835/2020,USA/CA-ALSR-4728/2020,USA/CA-SEARCH-5521/2020,U…
Blankenship HM et al	58	unknown	unknown	unknown	USA/MI-MDHHS-SC22840/2020,USA/MI-MDHHS-SC22685/2020,USA/MI-MDHHS-SC23036/2020,USA/MI-MDHHS-SC21971/2020,USA/MI-MDHHS-SC22865/2020,USA/MI-MDHHS-SC22802/2020,USA/MI-MDHHS-SC22858/2020,USA/MI-MDHHS-SC22599/2020,USA/MI-MDHHS-SC22325/2020,USA/MI-MDHHS-SC23001/2020,USA/MI-MDHHS-SC23089/2020,USA/MI-MDHHS-SC23088/2020,USA/MI-MDHHS-SC22619/2020,USA/MI-MDHHS-SC22814/2020,USA/MI-MDHHS-SC22924/2020,USA/MI-MD…
D'eldra Malone et al	21	unknown	unknown	unknown	USA/NM-DOH-2020631248/2020,USA/NMDOH-2021018906/2021,USA/NMDOH-2021016382/2021,USA/NM-DOH-2020616912/2020,USA/NMDOH-2021016961/2021,USA/NM-DOH-2020632323/2020,USA/NMDOH-2021018591/2021,USA/NMDOH-2021018900/2021,USA/NM-DOH-2020616766/2020,USA/NM-DOH-2020616750/2020,USA/NMDOH-2021016991/2021,USA/NMDOH-2021017306/2021,USA/NM-DOH-2020617192/2020,USA/NM-DOH-2020642984/2020,USA/NM-DOH-2020631590/2020,U…
Kirsten St. George et al	112	unknown	unknown	unknown	USA/NY-Wadsworth-286666-01/2020,USA/NY-Wadsworth-293198-01/2020,USA/NY-Wadsworth-289941-01/2020,USA/NY-Wadsworth-289942-01/2020,USA/NY-Wadsworth-21006731-01/2021,USA/NY-Wadsworth-285896-01/2020,USA/NY-Wadsworth-21004841-01/2020,USA/NY-Wadsworth-21006781-01/2021,USA/NY-Wadsworth-21010141-01/2021,USA/NY-Wadsworth-21000034-01/2020,USA/NY-Wadsworth-21001462-01/2021,USA/NY-Wadsworth-21006147-01/2021,U…
Yan Li et al B	9	unknown	unknown	unknown	USA/AZ-CDC-IR9M-5323/2020,USA/MN-CDC-0103/2020,USA/KS_4126/2020,USA/MS-CDC-6567/2020,USA/TN-CDC-MN2I-6925/2020,USA/TN-CDC-MN00-6910/2020,USA/TN-CDC-MN0U-6915/2020,USA/TN-CDC-MN36-6929/2020,USA/AZ-CDC-IR9G-6615/2020
S. Wesley Long et al A	120	unknown	unknown	unknown	USA/TX-HMH-MCoV-19108/2020,USA/TX-HMH-MCoV-15599/2020,USA/TX-HMH-MCoV-19756/2020,USA/TX-HMH-MCoV-14478/2020,USA/TX-HMH-MCoV-19541/2020,USA/TX-HMH-MCoV-16139/2020,USA/TX-HMH-4553/2020,USA/TX-HMH-3840/2020,USA/TX-HMH-3190/2020,USA/TX-HMH-4042/2020,USA/TX-HMH-4135/2020,USA/TX-HMH-MCoV-9466/2020,USA/TX-HMH-MCoV-19206/2020,USA/TX-HMH-MCoV-19518/2020,USA/TX-HMH-MCoV-14161/2020,USA/TX-HMH-MCoV-15077/202…
Anthony Fries et al	8	unknown	unknown	unknown	USA/NM-USAFSAM-S472/2020,USA/NE-USAFSAM-S702/2020,USA/OK-USAFSAM-S659/2020,USA/LA-USAFSAM-S728/2020,USA/GA-USAFSAM-S723/2020,USA/FL-USAFSAM-S682/2020,USA/SC-USAFSAM-S732/2020,USA/CO-USAFSAM-S696/2020
Ellie Johnson et al	37	unknown	unknown	unknown	USA/NM-DOH-2021029730/2021,USA/NM-DOH-2021018419/2021,USA/NM-DOH-2021020836/2021,USA/NM-DOH-2021029880/2021,USA/NM-DOH-2020318667/2020,USA/NM-DOH-2021003222/2021,USA/NM-DOH-2021021200/2021,USA/NM-DOH-2021028458/2021,USA/NM-DOH-2021021230/2021,USA/NM-DOH-2021001784/2021,USA/NM-DOH-2021027520/2021,USA/NM-DOH-2021029654/2021,USA/NM-DOH-2021027436/2021,USA/NM-DOH-2020651018/2020,USA/NM-DOH-2021029874…
Daryl Domman et al	37	unknown	unknown	unknown	USA/NM-UNM-01781/2021,USA/NM-UNM-01795/2021,USA/NM-UNM-EDB00128/2021,USA/NM-UNM-01763/2021,USA/NM-UNM-01785/2021,USA/NM-UNM-01786/2021,USA/NM-UNM-EDB00108/2021,USA/NM-UNM-EDB00127/2021,USA/NM-UNM-01707/2021,USA/NM-UNM-01701/2021,USA/NM-UNM-01762/2021,USA/NM-UNM-01756/2021,USA/NM-UNM-01753/2021,USA/NM-UNM-01748/2021,USA/NM-UNM-01816/2021,USA/NM-UNM-EDB00118/2021,USA/NM-UNM-EDB00130/2021,USA/NM-UNM…
Laura Bankers et al	1	unknown	unknown	unknown	USA/CO-CDPHE-2100014301/2020
Valesano et al	74	unknown	unknown	unknown	USA/MI-UM-10036849862/2020,USA/MI-UM-10037885014/2021,USA/MI-UM-10036975103/2020,USA/MI-UM-10036785618/2020,USA/MI-UM-10035745470/2020,USA/MI-UM-10035692136/2020,USA/MI-UM-10035681864/2020,USA/MI-UM-10035752975/2020,USA/MI-UM-10035733857/2020,USA/MI-UM-10035787821/2020,USA/MI-UM-10036147927/2020,USA/MI-UM-10038036627/2021,USA/MI-UM-10038052572/2021,USA/MI-UM-10036571832/2020,USA/MI-UM-10036753865…
Brendan Larsen et al	1	unknown	unknown	unknown	USA/AZ-WL-CVG00128/2020
Pamela O'Brien et al	1	unknown	unknown	unknown	USA/HI-H200692/2020
Noah Hull et al	45	unknown	unknown	unknown	USA/WY-WPHL-21007733/2021,USA/WY-WPHL-21004608/2021,USA/WY-WPHL-21003710/2021,USA/WY-WPHL-20162212/2020,USA/WY-WPHL-20168140/2020,USA/WY-WPHL-21001476/2021,USA/WY-WPHL-21001099/2021,USA/WY-WPHL-21003295/2021,USA/WY-WPHL-21007147/2021,USA/WY-WPHL-20157383/2020,USA/WY-WPHL-21000860/2021,USA/WY-WPHL-21000858/2021,USA/WY-WPHL-21006954/2021,USA/WY-WPHL-21001119/2021,USA/WY-WPHL-21002794/2021,USA/WY-WP…
Jolene Bowers et al 7 unknown unknown unknown USA/AZ-TG707050/2020,USA/AZ-TG511855/2020,USA/AZ-TG707096/2021,USA/AZ-TG707069/2020,USA/AZ-TG707634/2021,USA/AZ-TG707641/2021,USA/AZ-TG705114/2021 Alexandra Lorentz et al 58 unknown unknown unknown USA/MN-MDH-2485/2021,USA/MN-MDH-2079/2020,USA/MN-MDH-2238/2020,USA/MN-MDH-2163/2020,USA/MN-MDH-2080/2020,USA/MN-MDH-2247/2020,USA/MN-MDH-2248/2020,USA/MN-M…
